# Diagnostic Efficacy of Various Imaging Modalities Across Different Stages of Prostate Cancer: A Network Meta-Analysis of Diagnostic Studies

**DOI:** 10.1101/2024.09.28.24314285

**Authors:** Chengdong Shi, Kai Yu, Yu Hu, Yuantao Wang, Fan Bu, Ji Lu, Weigang Wang

## Abstract

**Purpose:** To assess the diagnostic performance of various imaging modalities in detecting and monitoring prostate cancer across different disease stages using diagnostic test accuracy (DTA) and network meta-analysis (NMA).

**Methods:** A systematic literature review was conducted to identify studies evaluating mpMRI, PSMA PET/CT, MRE, MRSI, BS, CT, PET, and other tracers for prostate cancer detection. Data on sensitivity, specificity, PPV, NPV, and detection rate were extracted and analyzed using NMA.

**Result:** Across 123 studies involving 9,371 patients, 68Ga-P16-093 PET/CT and 68Ga-PSMA-617 PET/CT showed high diagnostic accuracy in early-phase prostate cancer. For lymph node metastasis, 68Ga-PSMA-11 PET/MRI was the most sensitive. 18F-DCFPyL PET/CT had the highest specificity and PPV, while 18F-PSMA-1007 PET/CT had the highest NPV. In bone metastasis, 18F-PSMA-1007 PET/MRI excelled in sensitivity and NPV, while 18F-Fluciclovine PET/CT had the highest specificity and PPV. For biochemical recurrence, 18F-PSMA-1007 PET/CT had the highest lesion detection rate, and for different radiotracers, 18F-PSMA-1007 had the highest detection rate.

**Conclusion:** This network meta-analysis comprehensively evaluated the diagnostic efficacy of various imaging modalities for prostate cancer across different stages. Our findings underscore the strengths and limitations of each imaging technique in detecting and staging prostate cancer.
