## Supplementary Table 1 for "Diagnostic Efficacy of Various Imaging Modalities Across Different Stages of Prostate Cancer: A Network Meta-Analysis of Diagnostic Studies"

### Sheet: Sheet1
Supplementary Table 1: Characteristics of Studies Reporting Imaging Modalities for the Diagnosis of Prostate Cancer at Various Stages
No.	Author	Year	Country	Study Design	Patients (Lesions)	Age	PSA (ng/ml)	Imaging Modalities		Activity (MBq)	Uptake interval (min)
	Primary lesion of prostate cancer
1	Rowe	2015	United States	P	13	62 ± 6	8.4 ± 3.8	18F-DCFBC PET/CT	mpMRI	370 ± 37 MBq	120
2	Eiber	2016	Germany	R	53 (318)	66 (62–72)	12.0 (6.9–18.8)	68Ga-PSMA-11 PET/MRI	PET and mpMRI	141 (113-157)	60 (51-71)
3	Turkbey	2017	United States	P	13	62.8 (51–74)	16.53 (3.26–216)	18F-DCFBC PET/ CT	mpMRI	287.21 (244.20-296.0)	60-120
4	Berger	2018	Australia	R	50	64.9 ± 5.6	10.6 ± 8.1	68Ga-PSMA-11 PET/CT	mpMRI	NR	60
5	Hicks	2018	United States	R	32 (960)	68 (62–71)	13.4 (8.4–19.7)	68Ga-PSMA-11 PET/MRI	mpMR	210.9 ± 44.4	40-60
6	Park	2018	United States	P	33	66.4 ± 4	9.6 ± 5.8	68Ga-PSMA-11 PET/MRI	mpMR	151.7 ± 25.9	40-60
7	Jena	2018	India	R	82	64.00 ± 1.03	46.28 ± 11.16	68Ga-PSMA-11 PET/MRI	mpMRI	92.13	NR
8	Al-Bayati	2018	Germany	R	22 (41)	68.2 ± 8.5	14.5 ± 13.0	68Ga-PSMA-11 PET/MRI	68Ga-PSMA-11 PET/CT and mpMRI	113.3 ± 28.1	157.7 ± 54.8
9	Yilmaz	2019	Turkey	R	24	62.8 ± 6.4	12.0 ± 7.4	68Ga-PSMA PET/CT	mpMRI	175	NR
10	Muehlematter	2019	Switzerland	R	40	63 ± 6	8.12 (7.56)	68Ga-PSMA-11 PET/MRI	mpMRI	131 ± 18.8	160
11	Van Leeuwen	2019	Netherlands	R	140	NR	NR	68Ga-PSMA-11 PET/CT	mpMRI	2.0 MBq/kg	45/60
12	Kumar	2019	India	P	15	66.2 (57–73)	9.9 (5.1–19.5)	68Ga-PSMA-11 PET/CT	mpMR	2-5 mCi	60
13	Scheltema	2019	Australia	R	54 (648)	64 (59–69)	7.7 (4.4–11)	68Ga-PSMA-11 PET/CT	mpMRI	2.0 MBq/kg	60
14	Chen	2019	China	R	54 (90)	69 (55–84)	13.53 (4.04–110.00)	68Ga-PSMA-11 PET/CT	mpMR	131.72 (130.6-177.6)	60
15	Celen	2020	Turkey	R	30	65.07 ± 8.01	9.49 ± 6.97	68Ga-PSMA-11 PET/CT	mpMRI	185 (125-317)	60
16	Chen	2020	China	R	54	69 (55–84)	13.30 (4.04–110.00)	68Ga-PSMA-11 PET/CT	mpMR	135.72 (126.2-177.6)	60
17	Brauchli	2020	Australia	R	100 (154)	65.8 (7.1)	6.1 (4.1)	18F-DCFPyL PET/CT	mpMR	303.5 (100-398)	120 (60-120)
18	Li	2020	China	NR	67	68 (42–85)	10.48 (3.15–19.76)	68Ga-PSMA-617 PET/CT	mpMRI	3-5 mCi	60
19	Gaur	2020	United States	P	26 (56)	69.5 (53–81)	18.88 (1.03–203)	18F-DCFPyL PET/CT	mpMR	295.45 (202.72-323.9)	120
20	Wang	2020	China	R	63 (107)	69.56 ± 11.56	NR	68Ga-PSMA-11 PET/CT	mpMR	111-185	60
21	Pallavi	2020	India	R	29	63.92	NR	68Ga-PSMA-11 PET/CT	mpMRI	1.76 MBq/kg	60
22	Van Damme	2021	Belgium	R	81	67	12.29	68Ga-PSMA PET/CT	mpMRI	110	NR
23	Koseoglu	2021	Turkey	R	81	65 (59–69)	7 (2–8)	68Ga-PSMA PET/CT	mpMRI	NR	NR
24	Privé	2021	Netherlands	R	23	NR	NR	18F-PSMA-1007 PET/CT	mpMRI	250 (246-267)	90 ± 10
25	Soni	2021	India	P	30	73 (69–79)	8 (5.0–19.9)	68Ga-PSMA-11 PET/CT	mpMRI	2-3 mCi	60
26	Metser	2021	Canada	P	55	65.1 (49–83)	8.8 (1.1–25.0)	18F-DCFPyL PET/MRI	PET and mpMRI	329.5 ± 10.4	131.2 ± 26.3
27	Emmett	2021	Australia	P	291	64.0 (58.7–69.9)	5.6 (4.2–7.5)	68Ga-PSMA-11 PET/CT	mpMRI	1.8-2.2 MBq/kg	60
28	Kubihal	2021	India	NR	33 (396)	67.2 ± 6	36.46 ± 32.80	68Ga-PSMA PET/CT	mpMRI	74-185	60
29	Margel	2021	Israel	P	78	NR	NR	68Ga-PSMA PET/MRI	mpMRI	74-148	NR
30	Kalapara	2022	Australia	R	200	67.5 (61.7–73.1)	6.95 (4.70–9.13)	68Ga-PSMA-11 PET/CT	mpMR	2 MBq/kg	45-60
31	Bodar	2022	Netherlands	P	30 (420)	69 (66–73)	7.6 (6.5–10.1)	18F-DCFPyL PET/MRI	mpMRI	310.2 (300.6-317.3)	123 (117-132)
32	Parathithasan	2022	Australia	R	65	67 (44–80)	14.3 ± 11.6	18F-DCFPyL PET/CT	mpMRI	250 ± 50	120 ± 10
33	Arslan	2022	Turkey	R	39	62.47	5.6	68Ga-PSMA-11 PET/CT	mpMRI	NR	60
34	Zhang	2023	China	P	56	70	14.8 (5.1-710)	99mTc-PSMA SPECT/CT	mpMRI	20 mCi	120
35	Wang	2023	China	P	30	70.2±8.2	34.6 ± 40.0	68Ga-P16-093 PET/CT	68Ga-PSMA-617 PET/CT	1.8-2.2	60
36	Tahereh	2023	Iran	P	40	67.7 ± 7.5	NR	99mTc-PSMA SPECT/CT	99mTc-MDP SPECT/CT	20 mCi	180
37	Beheshti	2023	Austria/Finland	P	26 (120)	NR	NR	68Ga-RM2 PET/CT	18F-choline PET/CT and mpMRI	4/6 mCi	60
38	Patel	2024	India	P	30	69.18 ± 7.04	11.43 ± 5.19	68Ga-PSMA-11 PET/CT	mpMRI	NR	NR
	Lymphatic Metastasis
1	Lecouvet	2012	Belgium	P	100	69 (53-88)	NR	WBmpMRI	CT	NR	NR
2	Maurer	2016	Germany	R	130	66.5 (61-72)	11.55 (6.85-24.5)	MRI	CT	NR	NR
3	Gupta	2017	India	R	12	61 (46–76)	24.3 (8.7–200.6)	68Ga-PSMA-11 PET/CT	mpMRI	2 MBq/kg	60
4	Zhang	2017	China	R	42	69 (55–82)	37.25 (7.2–348.0)	68Ga-PSMA-11 PET/CT	mpMRI	131.7 (130.6-177.6)	60
5	Öbek	2017	Turkey	R	51	64 ± 6.0	26.5 ± 21.4	68Ga-PSMA-11 PET/CT	MRI	NR	45-60
6	Berger	2018	Australia	R	50	64.9 ±5.6	10.6 ±8.1	68Ga-PSMA-11 PET/CT	mpMRI	NR	60
7	Park	2018	United States	P	33 (384)	66.4 ±4	9.6 ± 5.8	68Ga-PSMA-11 PET/MRI	mpMRI	151.7 ± 25.9	40-60
8	Yilmaz	2019	Turkey	R	10	NR	NR	68Ga-PSMA-11 PET/CT	mpMRI	175	NR
9	Van Leeuwen	2019	Netherlands	R	140	NR	NR	68Ga-PSMA-11 PET/CT	mpMRI	2.0 MBq/kg	45/60
10	Kroenke	2019	Germany	R	58	67.7 (48-80)	12.2 (7.3-22.4)	MRI	CT	NR	NR
11	Petersen	2019	Germany	P	20	71 (58–76)	12.5 (2.8-66.0)	68Ga-PSMA-11 PET/CT	mpMRI	2.0 MBq/kg	60 ± 9
12	Celen	2020	Turkey	R	22	65.07 ± 8.01	9.49 ± 6.97	68Ga-PSMA-I/T PET/CT	mpMRI	185 (25-317)	60
13	Kulkarni	2020	India	R	51	66	39.4	68Ga-PSMA-11 PET/CT	mpMRI	111–166	60
14	Frumer	2020	Israel	R	89	66.9	8.5	68Ga-PSMA-11 PET/CT	mpMRI	112–187	50-60
15	Kaufmann*	2020	Germany	P	12	NR	NR	68Ga-PSMA-11 PET/MRI	mpMRI	190 ± 40	60
15	Kaufmann*	2020	Germany	P	12	NR	NR	11C-choline PET/MRI	mpMRI	190 ± 40	60
16	Pallavi	2020	India	R	29	63.92	12.4	68Ga-PSMA-11 PET/CT	mpMRI	1.76 MBq/kg	60
17	Van Damme	2021	Belgium	R	81	67（62-72）	12.29	68Ga-PSMA-11 PET/CT	mpMRI	110	NR
18	Franklin	2021	Australia	R	233	68	7.4	68Ga-PSMA-11 PET/CT	mpMRI	200	45-60
19	Malaspina	2021	Finland	P	79	72 (52-87)	12 (7-23)	18F-PSMA-1007 PET/CT	mpMRI and CT	250 (246–256)	60 (59-63)
20	Pienta	2021	United States/Canada	P	252	65 (46-84)	9.7( 1.2-125.3)	18F-DCFPyLPET-CT	CT	333	60-120
21	Arslan	2022	Turkey	R	39 (780)	62.47	5.6	68Ga-PSMA-11 PET/CT	mpMRI	NR	60
22	Skawran	2022	Switzerland	R	35	66	18.3	68Ga-PSMA PET/MRI	mpMRI	134 ± 18.8	60
23	Szigeti	2022	Australia	P	81	NR	NR	68Ga-PSMA-11 PET/CT	mpMRI	2.15 MBq/kg	60
24	Bodar	2022	Netherlands	P	22	69 (66–73)	7.6 (6.5–10.1)	18F-DCFPyL-PET/MRI	mpMRI	310.2 (300.6-317.3)	123 (117-132)
25	Qiao	2024	China	P	120	69.9 ± 8.3	17.6 (8.3–33.9)	18F-PSMA PET/MRI	mpMRI	0.1 mCi/kg	120
	Bone Metastases
1	Even-Sapir	2006	Israel	P	44	71.6 ± 8.8	NR	18F-NaF PET/CT	SPECT and BS	296-444	60-90
2	Lecouvet	2007	Belgium	P	66	74 (46-85)	NR	MRI	BS	NR	NR
3	Nozaki	2008	Japan	NR	39 (116)	76.2 (65-93)	NR	SPECT	BS	NR	NR
4	Venkitaraman	2009	England	R	99	66 (44-83)	26.5 (2-1600)	BS	MRI	NR	NR
5	Fuccio	2010	Italy	R	25	70.2 (58-80)	11.1 (0.2-37.7)	11C-choline PET/CT	BS	370-555	5
6	Giovanella	2011	Italy	P	194	72.4 ± 9.7	NR	BS	SPECT	NR	NR
7	Lecouvet	2012	Belgium	P	100	69 (53-88)	32	mpMRI	BS	NR	NR
8	Picchio	2012	Italy	R	78	69 (47-82)	21.1	BS	11C-choline PET/CT	NR	NR
9	Takesh	2012	Germany	P	37	69 ± 7	5.11	BS	18F-FCH PET/CT	NR	NR
10	Mosavi	2012	Sweden	P	49	67 (57-80)	14 (1.3-950)	18F-NaF PET/CT	mpMRI and BS	3 MBq/kg	20
11	Kitajima	2014	United States	R	95	NR	2.7 (0.58-68.3)	mpMRI	11C-choline PET/CT	NR	NR
12	Poulsen	2014	Denmark	P	50 (526)	73 ± 8.6	84 (4-5740)	18F-NaF PET/CT	18F-choline PET/CT and BS	3 MBq/kg/4 MBq/kg	60
13	Garcia	2014	Spain	NR	169	65 ± 11	4.8 (2.4-58)	11C-choline PET/CT	BS	296	5
14	Nanni	2015	Italy	P	89	69 (55-83)	6.99 ± 17.5	18F-FACBC PET/CT	11C-choline PET/CT	370/3.4 MBq/kg	3.6 ± 0.7/3.5 ± 0.7
15	Pyka	2016	Germany	R	37	NR	43.5 ± 89.8	68Ga-PSMA-11 PET/CT	BS	151 ± 26	60
15	Pyka	2016	Germany	R	49	NR	20.9 ± 74.6	68Ga-PSMA-11 PET/CT	BS	151 ± 26	60
16	Fonager	2017	Denmark	P	37	71 (46-87)	180 (53-9708)	BS	SPECT/CT and 18F-NaF PET/CT	NR	NR
17	Huysse	2017	Belgium	P	64	NR	NR	MRI	11C-choline PET/CT	NR	NR
18	Kitajima	2017	Japan	P	21	70.6 ± 10.8	NR	BS	11C-choline PET/CT	3.0 MBq/kg	NR
19	Wieder	2017	Germany	P	57 (1026)	68（54-80）	29.9 (1.0-670)	11C-cholinePET/CT	mpMRI	600-900	5
20	Lengana	2018	South Africa	P	113	66.65 ± 7.98	NR	BS	68Ga-PSMA PET/CT	1.24-8.25 mCi	60
21	Caglar	2018	Turkey	P	95	68.7 ± 9.2	21.6 (0.22-1465)	68Ga-PSMA PET/CT	BS	170 ± 32	60 ± 14
22	Song	2018	China	R	73	69.1 (40-88)	144.59 (5.62-1260.00)	Ga-PSMA-617 PET/CT	BS	NR	NR
23	Zacho	2018	Denmark	P	68	NR	0.4	68Ga-PSMAPET/CT	18F-NaF PET/CT and mpMRI	2 MBq/kg/200 MBq	60/30
24	Dyrberg	2019	Denmark	P	55	75.0 ± 9.0	30 (11-72)	mpMRI	68Ga-PSMA PET/CT and 18F-NaF PET/CT	NR	NR
25	Uslu-Beşli	2019	Turkey	R	28	67.3 ± 7.4	25.49 ± 32.7	68Ga-PSMA PET/CT	BS	92.5-148	45
26	Mortensen	2019	Denmark	P	143	69 (49-83)	18 (1.4-327)	18F-FCH-PET/CT	BS	NR	NR
27	Simsek*	2020	Turkey	R	77	NR	NR	68Ga-PSMA-11 PET/CT	BS	185	45-60
27	Simsek*	2020	Turkey	R	61	NR	NR	68Ga-PSMA-11 PET/CT	BS	185	45-60
28	Zacho	2020	Denmark	R	105	NR	NR	68Ga-PSMA-11 PET/CT	BS	2 MBq/kg	60
29	Leiris	2020	France	R	115	73.2 (56-89)	5 (2.4-9.9)	SPECT/CT	18F-choline PET/CT	3.7 MBq/Kg	60
30	Radzina	2020	Latvia	P	32	63 (49-81)	1.07 (0.22-10.10)	68Ga-PSMA-11 PET/CT	BS	1.8-2.2 MBq/kg	55 (44-61)
31	Tseng	2020	China	P	34	67	0.51	68Ga-PSMA-11 PET/CT	mpMRI	135.8 (88.4-182.8)	60
32	Van Damme*	2021	Belgium	R	81	67(62-72)	12.29 (7.93-29)	68Ga-PSMA-11 PET/CT	mpMRI	110	NR
32	Van Damme*	2021	Belgium	R	53	67 (62-73)	6.85 (1.44-13.67)	68Ga-PSMA-11 PET/CT	mpMRI	110	NR
33	Saule	2021	Latvia	P	28	66.67 ± 6.83	NR	18F-PSMA-1007 PET/CT	BS	363.93 ± 69.40	54 (43-60)
34	Kabunda	2021	South Africa	P	38	68.5	28.95	99mTc-PSMA SPECT/CT	99mTc-MDP SPECT/CT	15 mCi/20 mCi	180-240
35	Zhang	2022	China	P	74	70 (55-87)	15.56 (0.01-906.20)	99mTc-PSMA SPECT/CT	99mTc-MDP SPECT/CT	20 mCi	120/180-300
36	Hu	2023	China	R	31	67.83 ± 6.65	70.88 ± 28.6	18F-DCFPyL PET/CT	99mTc-MDP SPECT/CT	333-481/555-925	60/180
37	Asa	2023	Turkey	R	74	64 (50-78)	10.1 (0.4-1106)	68Ga-PSMA-11 PET	mpMRI and 68Ga-PSMA-11 PET/MRI	282.3 ± 72.7	95.7 ± 32.6
38	Wilson	2024	United States	R	91	69(63-75)	5.4 (1.85-16.45)	18F-DCFPyL PET/CT	BS	333	60-90
39	Qiao	2024	China	P	120	69.9 ± 8.3	17.6 (8.3-33.9)	18F-PSMA PET/MRI	MRI	0.1 mCi/kg	120
40	Jannusch	2024	Germany	R	102	68 ± 8	1.33	68Ga-PSMA-11 PET	mpMRI	111 ± 35	130 ± 61
41	Chen	2019	China	R	106	70 (47-84)	1.3 (0-61)	18F-Fluciclovine PET/CT	BS	370	5
	Biochemical recurrence
1	Hossein	2012	United States	P	37	71.1 (53.5-86.9)	3.2 (0.5-40.2)	18F-FDG PET/CT	18F-NaF PET/CT	388.5/525.4	60
2	Afshar-Oromieh	2013	Germany	R	37	69.3 ± 7.1	11.1 ± 24.1	68Ga-PSMA PET/CT	18F-choline PET/ct	2.0 MBq/kg/3.0 MBq/kg	60
3	Piccardo	2014	Italy	P	21	77.2 ± 5.1	5.8 ± 3.4	18F-Choline-PET/MRI	18F-Choline-PET/CT	3.0 MBq/kg	NR
4	Dietlein	2015	Germany	P	14	68.3,68(51-86)	6.33 (0.17-50)	68Ga PSMA-11 PET/CT	[18F]DCFPyL PET/CT	128.3 ± 35.9/318.4 ± 59.0	60/120
5	Morigi	2015	Australia	P	38	68 (54-81)	1.72 ± 2.54	68Ga-PSMA PET/CT	18F-choline PET/CT	2.0 MBq/kg/3.5 MBq/kg	60
6	Nanni	2015	Italy	P	50	67 (55-78)	3.2 ± 3.9	18F-fluciclovine PET/CT	11C-choline PET/CT	370/3.4 MBq/kg	3.6±0.7/3.5±0.7
7	Odewole	2016	United States	R	53	67.57 ± 8.03	7.2 ± 8.3	18F-Fluciclovine PET/CT	CT	358 ± 52.9	NR
8	Nanni	2016	Italy	P	89	69 (55-83)	6.99 ± 17.5	18F-fluciclovine PET/CT	11C-choline PET/CT	370/3.4 MBq/kg	3.6±0.7/3.5±0.7
9	Wieder	2017	Germany	P	57 (1026)	68 (54-80)	29.9 (1.0-670)	11C-choline PET/CT	mpMRI	600-900	5
10	Lütje	2017	Germany	R	25	70.5 (56-83)	3.9 (0.9-10.0)	68Ga-PSMA11 PET/MRI	68Ga-PSMA11 PET/CT	118 ± 23	175 ± 45
11	Schwenck	2017	Germany	R	103	NR	2.7	68Ga-PSMA-11 PET/CT	11C-choline PET/CT	169 ± 12/623 ± 29	60/5
12	Cantiello	2018	Italy	R	43	72.0 (62.0-82.0)	0.8 (0.4-2.2)	64Cu-PSMA-617 PET/CT	18F-Choline PET/CT	315 ± 55/259-370	60
13	Witkowska	2019	Poland	P	40	69 ± 7	0.77 ± 0.61	18F-PSMA-1007 PET/CT	18F-choline PET/CT	296 ± 14/248 ± 35	95 ± 12/87 ± 10
14	Pernthaler	2019	Australia	P	58	70.1 (53-85)	14.9 (0.2–230.4)	68Ga PSMA-11 PET/CT	18F-Fluciclovine PET/CT	170 (125-205)/370 (159-387)	60
15	Calais	2019	United States	P	50	68 (64-74)	0.48 (0.38-0.83)	68Ga-PSMA-11 PET/CT	18F-Fluciclovine PET/CT	200 (192-204)/381 (359-407)	61 (57–66)/2 (1-3)
16	Sawicki	2019	Germany	P	28	65.3 ± 9.0	2.09 ± 1.95	68Ga-PSMA PET/CT	mpMRI	166 ± 35	NR
17	Tseng	2020	China	P	34	67	0.51	68Ga PSMA-11 PET/CT	mpMRI	135.8 (88.4-182.8)	60
18	Lindenberg	2020	United States	P	77	67	2.27	18F-DCFPyL PET/CT	mpMRI	298.96 ± 22.6	119 (103-140)
19	Radzina	2020	Latvia	P	32	63 ( 49-81)	1.07 (0.22-10.10)	68Ga-PSMA-11 PET/CT	mpMRI	1.8-2.2 MBq/kg	55 (44-61)
20	Regula	2020	Sweden	P	30	69 ± 8	28.3 ± 37.7	68Ga-PSMA-11 PET/CT	11C-acetate PET/CT	2.0 ± 0.3 MBq/kg/2.0 ± 0.3 MBq/kg	62 ± 4/10 ± 1
21	Joshi	2020	Australia	P	30	68 (57-76)	0.69 (0.2-35)	68Ga-PSMA-11 PET/MRI	CT	150	45-60
22	Paparo	2020	Italy	R	50	72 (52-90)	1.88 (0.24-14.0)	64CuCl2 PET/MRI	64CuCl2 PET/CT、18F-Choline PET/CT and 18F-Choline PET/MRI	200-250/200	60/20
23	Van Damme	2021	Belgium	R	53	67 (62-73)	6.85 (1.44-13.67)	68Ga-PSMA PET/CT	3.0T-mpMRI	110	79 ± 17
24	Lengana	2021	South Africa	P	21	68.57 ± 7.74	2.55 ± 3.1	68Ga PSMA-11 PET/CT	18F-PSMA-1007 PET/CT	3.6 mCi/3.7 mCi	60/120
25	Baratto	2021	United States	P	28	68.64	5	68Ga-RM2 PET/MRI	18F-DCFPyL PET/CT	114.3 ± 7.4/333 ± 25.9	52.7 ± 11/81.2 ± 17
25	Baratto	2021	United States	P	22	70.41	10.44	68Ga-RM2 PET/MRI	68Ga-PSMA11 PET/CT	114.3 ± 7.4/151.7 ± 14.8	52.7 ± 11/66.3 ± 15
26	Jentjens	2021	Belgium	P	34	67.5 (63.3-73.3)	0.79 (0.18-2.0)	68Ga-PSMA11 PET/CT	68Ga-PSMA11 PET/MRI	1.8 MBq/kg	60
27	Evangelista	2021	Italy	R	70	71 (54-86)	0.49 (0.1-5.60)	18F-choline PET/MRI	18F-choline PET	3 MBq/kg	30
28	Glemser	2022	Germany	R	53	67.7	1.60 (0.07-25.9)	68Ga-PSMA11 PET/MRI	68Ga-PSMA-11 PET/CT	NR	NR
29	Martinez	2022	United States	P	114	69 ± 9.1	5.56 ± 11.1	68Ga-PSMA-11 PET/MRI	mpMRI	NR	90
30	Oprea-Lager	2023	France/Belgium/Spain/Netherlands	P	201	70.0 ± 7.1	7.73 ± 14.32	18F-DCFPyL PET/CT	18F-choline PET/CT	316.56 ± 28.40	121.6 ± 7.9
31	García-Zoghby	2023	Spain	P	138	69.77 ± 7.54	2.80 ± 4.83	18F-DCFPyL PET/CT	18F-choline PET/CT	4-5 MBq/Kg/2-4 MBq/Kg	NR
32	Duan	2024	United States	P	100	69 (63-73)	1.41 (0.46-5.13)	68Ga-RM2 PET/MRI	mpMRI	140.6 (137.7-144.3)	47 (45-52)
33	Heying Duan	2024	United States	P	27	67.8 ± 8.8	3.5 ± 3.9	68Ga-NeoB PET/MRI	68Ga-PSMA-R2 PET/MRI	198.1 ± 25.5/186.1 ± 29.2	49.7± 7.2/47.0 ± 2.8
34	Jannusch	2024	Germany	R	102	68 ± 8	1.33	68Ga-PSMA-11 PET	mpMRI	111 ± 35	130 ± 61
35	Xu	2024	China	R	145	68.5 ± 6.6	3.6 ± 0.9	68Ga-PSMA-11 PET/CT	18F-FDG PET/CT	1.85 MBq/kg/3.7 MBq/kg	50-60/60
36	Kim	2024	Korea	P	42	70 (57-85)	11 (3.02-265.1)	18F-PSMA-1007 PET/CT	18F-FDG PET/CT	250 MBq/5.5 MBq/kg	90/60
37	Ghezzo	2024	Italy	P	44	70.1 (62.8-74.6)	0.54 (0.38–2.18)	68Ga-PSMA-11 PET/MRI	68Ga-RM2 PET/MRI	2.13 ± 0.36 MBq/kg/2.00 ± 0.31 MBq/kg	64 ± 17/51 ± 12
R = Retrospective; P = Prospective; PSA Prostate Specific Antigen; NR not reported; MBq megabecquerel; min minute; * Same literature, different patients
