## Supplementary Table 2 for "Diagnostic Efficacy of Various Imaging Modalities Across Different Stages of Prostate Cancer: A Network Meta-Analysis of Diagnostic Studies"

### Sheet: Sheet1
	Sensitivity
	2	0.86 (0.01,50.38)	4.30 (0.21,86.16)	0.58 (0.07,5.10)	0.13 (0.02,0.75)	1.95 (0.50,7.57)	0.85 (0.19,3.90)	1.74 (0.20,15.34)	9.39 (0.20,438.03)	1.49 (0.59,3.75)	0.89 (0.41,1.90)	1.21 (0.19,7.52)	1.29 (0.11,14.98)	1.11 (0.12,9.85)
	1.16 (0.02,68.12)	3	5.00 (0.32,78.51)	0.68 (0.01,68.28)	0.15 (0.00,12.71)	2.27 (0.03,165.64)	0.99 (0.01,76.44)	2.02 (0.02,204.24)	10.91 (0.04,2945.74)	1.74 (0.03,112.72)	1.03 (0.02,64.75)	1.40 (0.02,121.80)	1.51 (0.01,174.06)	1.29 (0.01,130.67)
	0.23 (0.01,4.66)	0.20 (0.01,3.14)	4	0.14 (0.00,5.48)	0.03 (0.00,0.97)	0.45 (0.02,12.18)	0.20 (0.01,5.72)	0.40 (0.01,16.42)	2.18 (0.02,285.57)	0.35 (0.02,7.99)	0.21 (0.01,4.54)	0.28 (0.01,9.41)	0.30 (0.01,14.44)	0.26 (0.01,10.52)
	1.71 (0.20,14.98)	1.47 (0.01,148.41)	7.37 (0.18,297.95)	11	0.22 (0.01,3.61)	3.35 (0.26,43.14)	1.46 (0.10,20.65)	2.97 (0.14,64.34)	16.09 (0.20,1326.85)	2.56 (0.24,26.98)	1.52 (0.15,15.12)	2.07 (0.12,35.32)	2.22 (0.08,58.42)	1.90 (0.22,16.65)
	7.67 (1.34,43.89)	6.59 (0.08,552.65)	32.96 (1.03,1057.72)	4.47 (0.28,72.29)	14	14.96 (1.64,136.23)	6.53 (0.64,66.17)	13.30 (0.82,217.01)	71.95 (1.06,4898.51)	11.44 (1.60,81.79)	6.79 (1.00,45.97)	9.26 (0.74,115.70)	9.92 (0.49,200.72)	8.49 (0.52,139.12)
	0.51 (0.13,1.99)	0.44 (0.01,32.17)	2.20 (0.08,59.15)	0.30 (0.02,3.86)	0.07 (0.01,0.61)	15	0.44 (0.06,3.35)	0.89 (0.07,11.58)	4.81 (0.08,283.14)	0.76 (0.15,3.94)	0.45 (0.10,2.15)	0.62 (0.06,6.03)	0.66 (0.04,10.90)	0.57 (0.04,7.43)
	1.17 (0.26,5.38)	1.01 (0.01,77.86)	5.05 (0.17,145.54)	0.68 (0.05,9.68)	0.15 (0.02,1.55)	2.29 (0.30,17.58)	16	2.04 (0.23,17.91)	11.01 (0.18,687.26)	1.75 (0.30,10.38)	1.04 (0.19,5.71)	1.42 (0.13,15.31)	1.52 (0.09,27.15)	1.30 (0.09,18.64)
	0.58 (0.07,5.09)	0.50 (0.00,50.16)	2.48 (0.06,100.84)	0.34 (0.02,7.27)	0.08 (0.00,1.23)	1.12 (0.09,14.65)	0.49 (0.06,4.32)	17	5.41 (0.07,448.56)	0.86 (0.08,9.17)	0.51 (0.05,5.14)	0.70 (0.04,11.98)	0.75 (0.03,19.79)	0.64 (0.03,13.97)
	0.11 (0.00,4.97)	0.09 (0.00,24.73)	0.46 (0.00,59.93)	0.06 (0.00,5.12)	0.01 (0.00,0.95)	0.21 (0.00,12.24)	0.09 (0.00,5.66)	0.18 (0.00,15.33)	29	0.16 (0.00,8.28)	0.09 (0.00,4.75)	0.13 (0.00,9.08)	0.14 (0.01,2.67)	0.12 (0.00,9.81)
	0.67 (0.27,1.68)	0.58 (0.01,37.41)	2.88 (0.13,66.28)	0.39 (0.04,4.12)	0.09 (0.01,0.62)	1.31 (0.25,6.73)	0.57 (0.10,3.38)	1.16 (0.11,12.39)	6.29 (0.12,327.20)	30	0.59 (0.19,1.90)	0.81 (0.13,5.05)	0.87 (0.06,11.87)	0.74 (0.07,7.95)
	1.13 (0.53,2.43)	0.97 (0.02,61.13)	4.86 (0.22,107.17)	0.66 (0.07,6.57)	0.15 (0.02,1.00)	2.20 (0.46,10.46)	0.96 (0.18,5.29)	1.96 (0.19,19.75)	10.60 (0.21,533.69)	1.69 (0.53,5.40)	31	1.36 (0.19,9.81)	1.46 (0.11,19.03)	1.25 (0.12,12.68)
	0.83 (0.13,5.15)	0.71 (0.01,61.72)	3.56 (0.11,119.23)	0.48 (0.03,8.23)	0.11 (0.01,1.35)	1.62 (0.17,15.74)	0.71 (0.07,7.62)	1.44 (0.08,24.71)	7.77 (0.11,547.98)	1.24 (0.20,7.71)	0.73 (0.10,5.27)	32	1.07 (0.05,22.77)	0.92 (0.05,15.84)
	0.77 (0.07,8.94)	0.66 (0.01,76.81)	3.32 (0.07,159.34)	0.45 (0.02,11.86)	0.10 (0.00,2.04)	1.51 (0.09,24.77)	0.66 (0.04,11.76)	1.34 (0.05,35.56)	7.25 (0.37,140.17)	1.15 (0.08,15.78)	0.68 (0.05,8.89)	0.93 (0.04,19.83)	33	0.85 (0.03,22.78)
	0.90 (0.10,8.04)	0.78 (0.01,78.89)	3.88 (0.10,158.72)	0.53 (0.06,4.63)	0.12 (0.01,1.93)	1.76 (0.13,23.09)	0.77 (0.05,11.05)	1.57 (0.07,34.35)	8.48 (0.10,705.58)	1.35 (0.13,14.46)	0.80 (0.08,8.11)	1.09 (0.06,18.87)	1.17 (0.04,31.17)	36
	Specificity
	2	0.07 (0.00,5.01)	1.00 (0.08,12.05)	0.52 (0.08,3.50)	4.58 (0.64,32.98)	0.34 (0.07,1.68)	0.78 (0.18,3.26)	0.02 (0.00,0.35)	6.67 (0.01,3127.00)	1.10 (0.47,2.55)	1.55 (0.76,3.15)	0.87 (0.17,4.50)	6.67 (0.83,53.29)	1.16 (0.16,8.43)
	13.34 (0.20,890.94)	3	13.34 (0.45,393.81)	6.89 (0.07,696.73)	61.16 (0.59,6344.08)	4.48 (0.05,403.20)	10.35 (0.12,877.62)	0.30 (0.00,45.37)	88.93 (0.05,152762.95)	14.63 (0.20,1062.79)	20.61 (0.29,1461.50)	11.65 (0.13,1059.61)	88.94 (0.82,9657.53)	15.49 (0.15,1613.44)
	1.00 (0.08,12.05)	0.07 (0.00,2.21)	4	0.52 (0.02,11.92)	4.58 (0.19,109.81)	0.34 (0.02,6.51)	0.78 (0.04,13.73)	0.02 (0.00,0.91)	6.67 (0.01,5075.84)	1.10 (0.08,15.19)	1.55 (0.12,20.56)	0.87 (0.04,17.21)	6.67 (0.26,170.67)	1.16 (0.05,27.98)
	1.94 (0.29,13.14)	0.15 (0.00,14.70)	1.94 (0.08,44.75)	11	8.88 (0.57,138.84)	0.65 (0.05,7.94)	1.50 (0.14,16.46)	0.04 (0.00,1.23)	12.92 (0.02,8104.83)	2.13 (0.26,17.22)	2.99 (0.39,23.07)	1.69 (0.14,21.05)	12.92 (0.77,217.97)	2.25 (0.33,15.53)
	0.22 (0.03,1.57)	0.02 (0.00,1.70)	0.22 (0.01,5.22)	0.11 (0.01,1.76)	14	0.07 (0.01,0.93)	0.17 (0.01,1.92)	0.00 (0.00,0.14)	1.45 (0.00,928.85)	0.24 (0.03,2.04)	0.34 (0.04,2.71)	0.19 (0.01,2.49)	1.45 (0.08,25.55)	0.25 (0.02,4.15)
	2.98 (0.59,14.89)	0.22 (0.00,20.07)	2.98 (0.15,57.67)	1.54 (0.13,18.74)	13.65 (1.07,173.56)	15	2.31 (0.27,19.94)	0.07 (0.00,1.60)	19.84 (0.03,11450.38)	3.26 (0.53,20.09)	4.60 (0.79,26.67)	2.60 (0.26,25.90)	19.84 (1.43,275.09)	3.46 (0.27,44.45)
	1.29 (0.31,5.42)	0.10 (0.00,8.19)	1.29 (0.07,22.81)	0.67 (0.06,7.28)	5.91 (0.52,67.05)	0.43 (0.05,3.74)	16	0.03 (0.00,0.46)	8.59 (0.02,4755.87)	1.41 (0.27,7.47)	1.99 (0.40,9.82)	1.13 (0.13,9.98)	8.59 (0.69,107.52)	1.50 (0.13,17.32)
	43.99 (2.88,671.14)	3.30 (0.02,493.21)	43.99 (1.10,1762.34)	22.70 (0.81,634.42)	201.65 (7.00,5812.61)	14.78 (0.62,349.95)	34.13 (2.19,530.74)	17	293.23 (0.35,244837.03)	48.25 (2.78,836.04)	67.97 (4.07,1134.23)	38.41 (1.60,924.78)	293.23 (9.52,9030.96)	51.08 (1.76,1485.42)
	0.15 (0.00,70.36)	0.01 (0.00,19.31)	0.15 (0.00,114.21)	0.08 (0.00,48.58)	0.69 (0.00,439.27)	0.05 (0.00,29.08)	0.12 (0.00,64.41)	0.00 (0.00,2.85)	29	0.16 (0.00,81.76)	0.23 (0.00,113.27)	0.13 (0.00,76.18)	1.00 (0.00,326.64)	0.17 (0.00,111.59)
	0.91 (0.39,2.12)	0.07 (0.00,4.96)	0.91 (0.07,12.62)	0.47 (0.06,3.81)	4.18 (0.49,35.62)	0.31 (0.05,1.88)	0.71 (0.13,3.73)	0.02 (0.00,0.36)	6.08 (0.01,3019.66)	30	1.41 (0.48,4.13)	0.80 (0.15,4.18)	6.08 (0.64,57.28)	1.06 (0.12,9.13)
	0.65 (0.32,1.32)	0.05 (0.00,3.44)	0.65 (0.05,8.61)	0.33 (0.04,2.57)	2.97 (0.37,23.84)	0.22 (0.04,1.26)	0.50 (0.10,2.47)	0.01 (0.00,0.25)	4.31 (0.01,2108.20)	0.71 (0.24,2.08)	31	0.57 (0.09,3.36)	4.31 (0.48,38.82)	0.75 (0.09,6.18)
	1.15 (0.22,5.91)	0.09 (0.00,7.81)	1.15 (0.06,22.57)	0.59 (0.05,7.35)	5.25 (0.40,68.54)	0.38 (0.04,3.83)	0.89 (0.10,7.88)	0.03 (0.00,0.63)	7.63 (0.01,4440.32)	1.26 (0.24,6.60)	1.77 (0.30,10.53)	32	7.63 (0.54,107.87)	1.33 (0.10,17.44)
	0.15 (0.02,1.20)	0.01 (0.00,1.22)	0.15 (0.01,3.84)	0.08 (0.00,1.31)	0.69 (0.04,12.08)	0.05 (0.00,0.70)	0.12 (0.01,1.46)	0.00 (0.00,0.11)	1.00 (0.00,326.63)	0.16 (0.02,1.55)	0.23 (0.03,2.09)	0.13 (0.01,1.85)	33	0.17 (0.01,3.08)
	0.86 (0.12,6.25)	0.06 (0.00,6.72)	0.86 (0.04,20.75)	0.44 (0.06,3.07)	3.95 (0.24,64.75)	0.29 (0.02,3.72)	0.67 (0.06,7.73)	0.02 (0.00,0.57)	5.74 (0.01,3677.39)	0.94 (0.11,8.15)	1.33 (0.16,10.94)	0.75 (0.06,9.86)	5.74 (0.32,101.52)	36
	Positive Predictive Value
	2	0.06 (0.00,2.33)	1.08 (0.17,6.75)	0.48 (0.13,1.70)	1.37 (0.31,6.13)	0.85 (0.34,2.14)	0.67 (0.27,1.66)	0.25 (0.07,0.90)	4.99 (0.07,362.94)	1.31 (0.78,2.20)	1.25 (0.81,1.92)	1.06 (0.40,2.79)	4.14 (0.97,17.64)	1.17 (0.30,4.61)
	16.53 (0.43,637.58)	3	17.77 (0.76,417.56)	7.87 (0.16,376.47)	22.65 (0.44,1173.80)	14.08 (0.33,608.82)	11.03 (0.26,475.72)	4.13 (0.09,198.15)	82.45 (0.30,23025.01)	21.60 (0.54,864.68)	20.63 (0.52,815.97)	17.45 (0.40,764.30)	68.48 (1.35,3483.61)	19.42 (0.39,959.02)
	0.93 (0.15,5.84)	0.06 (0.00,1.32)	4	0.44 (0.05,4.14)	1.27 (0.12,13.64)	0.79 (0.10,6.18)	0.62 (0.08,4.82)	0.23 (0.02,2.18)	4.64 (0.04,492.21)	1.22 (0.18,8.21)	1.16 (0.18,7.66)	0.98 (0.12,7.85)	3.85 (0.37,39.99)	1.09 (0.11,10.79)
	2.10 (0.59,7.49)	0.13 (0.00,6.08)	2.26 (0.24,21.09)	11	2.88 (0.40,20.54)	1.79 (0.37,8.60)	1.40 (0.29,6.69)	0.52 (0.09,3.19)	10.48 (0.12,916.76)	2.74 (0.69,10.85)	2.62 (0.68,10.03)	2.22 (0.45,10.99)	8.70 (1.27,59.80)	2.47 (0.67,9.03)
	0.73 (0.16,3.27)	0.04 (0.00,2.29)	0.78 (0.07,8.40)	0.35 (0.05,2.48)	14	0.62 (0.11,3.61)	0.49 (0.08,2.80)	0.18 (0.03,1.31)	3.64 (0.04,341.59)	0.95 (0.20,4.65)	0.91 (0.19,4.32)	0.77 (0.13,4.60)	3.02 (0.38,24.30)	0.86 (0.11,6.51)
	1.17 (0.47,2.95)	0.07 (0.00,3.07)	1.26 (0.16,9.85)	0.56 (0.12,2.69)	1.61 (0.28,9.33)	15	0.78 (0.22,2.85)	0.29 (0.06,1.42)	5.86 (0.07,469.70)	1.53 (0.54,4.40)	1.46 (0.53,4.03)	1.24 (0.32,4.73)	4.86 (0.87,27.05)	1.38 (0.27,7.16)
	1.50 (0.60,3.72)	0.09 (0.00,3.91)	1.61 (0.21,12.51)	0.71 (0.15,3.41)	2.05 (0.36,11.82)	1.28 (0.35,4.64)	16	0.37 (0.10,1.40)	7.47 (0.09,598.34)	1.96 (0.69,5.52)	1.87 (0.69,5.07)	1.58 (0.42,6.00)	6.21 (1.12,34.34)	1.76 (0.34,9.09)
	4.01 (1.11,14.47)	0.24 (0.01,11.64)	4.31 (0.46,40.51)	1.91 (0.31,11.63)	5.49 (0.76,39.47)	3.41 (0.70,16.55)	2.67 (0.72,9.99)	17	19.98 (0.23,1755.17)	5.24 (1.31,20.87)	5.00 (1.29,19.32)	4.23 (0.84,21.18)	16.60 (2.39,115.03)	4.71 (0.72,30.70)
	0.20 (0.00,14.59)	0.01 (0.00,3.39)	0.22 (0.00,22.86)	0.10 (0.00,8.35)	0.27 (0.00,25.77)	0.17 (0.00,13.70)	0.13 (0.00,10.71)	0.05 (0.00,4.39)	29	0.26 (0.00,19.67)	0.25 (0.00,18.60)	0.21 (0.00,17.17)	0.83 (0.01,46.96)	0.24 (0.00,21.19)
	0.77 (0.45,1.29)	0.05 (0.00,1.85)	0.82 (0.12,5.55)	0.36 (0.09,1.44)	1.05 (0.22,5.11)	0.65 (0.23,1.87)	0.51 (0.18,1.44)	0.19 (0.05,0.76)	3.82 (0.05,286.61)	30	0.95 (0.50,1.83)	0.81 (0.29,2.22)	3.17 (0.68,14.78)	0.90 (0.21,3.88)
	0.80 (0.52,1.23)	0.05 (0.00,1.92)	0.86 (0.13,5.68)	0.38 (0.10,1.46)	1.10 (0.23,5.21)	0.68 (0.25,1.88)	0.53 (0.20,1.45)	0.20 (0.05,0.77)	4.00 (0.05,297.16)	1.05 (0.55,2.01)	31	0.85 (0.29,2.45)	3.32 (0.73,15.04)	0.94 (0.22,3.94)
	0.95 (0.36,2.50)	0.06 (0.00,2.51)	1.02 (0.13,8.13)	0.45 (0.09,2.24)	1.30 (0.22,7.75)	0.81 (0.21,3.08)	0.63 (0.17,2.40)	0.24 (0.05,1.18)	4.72 (0.06,383.24)	1.24 (0.45,3.40)	1.18 (0.41,3.43)	32	3.92 (0.69,22.45)	1.11 (0.21,5.95)
	0.24 (0.06,1.03)	0.01 (0.00,0.74)	0.26 (0.03,2.69)	0.11 (0.02,0.79)	0.33 (0.04,2.66)	0.21 (0.04,1.14)	0.16 (0.03,0.89)	0.06 (0.01,0.42)	1.20 (0.02,68.08)	0.32 (0.07,1.47)	0.30 (0.07,1.37)	0.25 (0.04,1.46)	33	0.28 (0.04,2.08)
	0.85 (0.22,3.34)	0.05 (0.00,2.54)	0.92 (0.09,9.03)	0.41 (0.11,1.48)	1.17 (0.15,8.86)	0.73 (0.14,3.77)	0.57 (0.11,2.93)	0.21 (0.03,1.39)	4.25 (0.05,382.17)	1.11 (0.26,4.80)	1.06 (0.25,4.45)	0.90 (0.17,4.81)	3.53 (0.48,25.84)	36
	Negative Predictive Value
	2	1.10 (0.03,36.84)	4.00 (0.26,62.71)	0.63 (0.13,3.09)	0.74 (0.19,2.92)	0.71 (0.20,2.49)	0.91 (0.29,2.85)	0.15 (0.01,2.09)	9.03 (0.06,1264.70)	1.09 (0.53,2.25)	1.02 (0.56,1.87)	1.00 (0.27,3.72)	2.08 (0.28,15.35)	1.09 (0.22,5.51)
	0.91 (0.03,30.71)	3	3.65 (0.41,32.55)	0.58 (0.01,27.31)	0.68 (0.02,29.52)	0.64 (0.02,26.99)	0.83 (0.02,33.51)	0.14 (0.00,11.21)	8.24 (0.02,3548.97)	1.00 (0.03,36.09)	0.93 (0.03,33.07)	0.91 (0.02,38.96)	1.90 (0.03,108.45)	1.00 (0.02,47.86)
	0.25 (0.02,3.92)	0.27 (0.03,2.44)	4	0.16 (0.01,3.79)	0.19 (0.01,4.02)	0.18 (0.01,3.64)	0.23 (0.01,4.48)	0.04 (0.00,1.71)	2.26 (0.01,646.09)	0.27 (0.02,4.70)	0.26 (0.02,4.28)	0.25 (0.01,5.28)	0.52 (0.02,15.62)	0.27 (0.01,6.66)
	1.58 (0.32,7.73)	1.73 (0.04,81.96)	6.33 (0.26,151.62)	11	1.18 (0.14,9.56)	1.12 (0.15,8.47)	1.44 (0.20,10.17)	0.24 (0.01,5.16)	14.28 (0.08,2564.11)	1.73 (0.30,9.87)	1.62 (0.30,8.83)	1.58 (0.20,12.40)	3.30 (0.26,42.22)	1.73 (0.35,8.51)
	1.35 (0.34,5.29)	1.47 (0.03,64.10)	5.38 (0.25,116.39)	0.85 (0.10,6.91)	14	0.95 (0.15,6.11)	1.22 (0.21,7.29)	0.21 (0.01,3.95)	12.15 (0.07,2049.62)	1.47 (0.31,6.90)	1.38 (0.31,6.14)	1.35 (0.20,8.96)	2.80 (0.25,31.57)	1.47 (0.18,12.24)
	1.42 (0.40,5.00)	1.55 (0.04,64.99)	5.67 (0.27,116.98)	0.90 (0.12,6.80)	1.05 (0.16,6.77)	15	1.29 (0.24,7.07)	0.22 (0.01,3.96)	12.79 (0.08,2099.21)	1.55 (0.36,6.61)	1.45 (0.36,5.86)	1.42 (0.23,8.75)	2.95 (0.28,31.33)	1.55 (0.20,12.04)
	1.10 (0.35,3.44)	1.20 (0.03,48.49)	4.39 (0.22,86.50)	0.69 (0.10,4.91)	0.82 (0.14,4.86)	0.78 (0.14,4.25)	16	0.17 (0.01,2.29)	9.92 (0.06,1582.59)	1.20 (0.31,4.64)	1.12 (0.31,4.09)	1.10 (0.19,6.26)	2.29 (0.23,22.85)	1.20 (0.17,8.70)
	6.48 (0.48,87.98)	7.10 (0.09,565.32)	25.93 (0.58,1149.45)	4.10 (0.19,86.76)	4.82 (0.25,91.65)	4.58 (0.25,82.90)	5.90 (0.44,79.60)	17	58.52 (0.22,15640.69)	7.08 (0.47,106.00)	6.63 (0.46,96.39)	6.49 (0.35,120.26)	13.51 (0.51,360.70)	7.09 (0.33,152.54)
	0.11 (0.00,15.52)	0.12 (0.00,52.23)	0.44 (0.00,126.84)	0.07 (0.00,12.58)	0.08 (0.00,13.89)	0.08 (0.00,12.83)	0.10 (0.00,16.10)	0.02 (0.00,4.57)	29	0.12 (0.00,17.86)	0.11 (0.00,16.47)	0.11 (0.00,18.44)	0.23 (0.00,21.21)	0.12 (0.00,21.97)
	0.92 (0.45,1.88)	1.00 (0.03,36.29)	3.66 (0.21,63.01)	0.58 (0.10,3.31)	0.68 (0.14,3.20)	0.65 (0.15,2.76)	0.83 (0.22,3.22)	0.14 (0.01,2.11)	8.27 (0.06,1220.26)	30	0.94 (0.37,2.35)	0.92 (0.25,3.41)	1.91 (0.23,15.95)	1.00 (0.17,5.88)
	0.98 (0.54,1.78)	1.07 (0.03,37.90)	3.91 (0.23,65.41)	0.62 (0.11,3.37)	0.73 (0.16,3.24)	0.69 (0.17,2.79)	0.89 (0.24,3.24)	0.15 (0.01,2.19)	8.82 (0.06,1282.14)	1.07 (0.43,2.68)	31	0.98 (0.23,4.12)	2.04 (0.25,16.40)	1.07 (0.19,6.00)
	1.00 (0.27,3.70)	1.09 (0.03,46.59)	3.99 (0.19,84.21)	0.63 (0.08,4.94)	0.74 (0.11,4.94)	0.70 (0.11,4.34)	0.91 (0.16,5.18)	0.15 (0.01,2.85)	9.01 (0.05,1498.16)	1.09 (0.29,4.06)	1.02 (0.24,4.30)	32	2.08 (0.19,22.68)	1.09 (0.14,8.75)
	0.48 (0.07,3.54)	0.53 (0.01,29.97)	1.92 (0.06,57.56)	0.30 (0.02,3.89)	0.36 (0.03,4.02)	0.34 (0.03,3.60)	0.44 (0.04,4.36)	0.07 (0.00,1.98)	4.33 (0.05,398.24)	0.52 (0.06,4.38)	0.49 (0.06,3.95)	0.48 (0.04,5.24)	33	0.53 (0.04,6.86)
	0.91 (0.18,4.60)	1.00 (0.02,47.95)	3.66 (0.15,88.93)	0.58 (0.12,2.84)	0.68 (0.08,5.65)	0.65 (0.08,5.01)	0.83 (0.11,6.02)	0.14 (0.01,3.03)	8.25 (0.05,1495.21)	1.00 (0.17,5.86)	0.93 (0.17,5.25)	0.92 (0.11,7.33)	1.90 (0.15,24.86)	36
