## Supplementary Table 3 for "Diagnostic Efficacy of Various Imaging Modalities Across Different Stages of Prostate Cancer: A Network Meta-Analysis of Diagnostic Studies"

### Sheet: Sheet1
	Sensitivity
	2	2.07 (0.09,48.60)	0.85 (0.12,5.99)	1.74 (0.12,26.03)	0.62 (0.04,10.82)	0.85 (0.25,2.88)
	0.48 (0.02,11.34)	15	0.41 (0.01,16.81)	0.84 (0.01,53.64)	0.30 (0.00,21.13)	0.41 (0.01,12.07)
	1.17 (0.17,8.24)	2.43 (0.06,99.15)	16	2.04 (0.14,30.40)	0.72 (0.02,23.12)	0.99 (0.10,9.92)
	0.58 (0.04,8.64)	1.19 (0.02,76.29)	0.49 (0.03,7.33)	17	0.35 (0.01,18.29)	0.49 (0.02,9.52)
	1.62 (0.09,28.57)	3.36 (0.05,239.09)	1.39 (0.04,44.37)	2.82 (0.05,145.54)	30	1.38 (0.06,31.07)
	1.18 (0.35,4.02)	2.45 (0.08,72.20)	1.01 (0.10,10.06)	2.05 (0.10,40.04)	0.73 (0.03,16.42)	31
	Specificity
	2	1.00 (0.02,66.55)	0.67 (0.27,1.67)	0.02 (0.00,0.22)	2.25 (0.58,8.79)	1.15 (0.74,1.81)
	1.00 (0.02,66.55)	15	0.67 (0.01,49.41)	0.02 (0.00,2.63)	2.25 (0.03,185.74)	1.15 (0.02,78.64)
	1.48 (0.60,3.69)	1.48 (0.02,108.92)	16	0.03 (0.00,0.34)	3.34 (0.65,17.19)	1.71 (0.63,4.66)
	46.47 (4.49,480.53)	46.47 (0.38,5670.18)	31.30 (2.98,329.06)	17	104.56 (7.00,1562.45)	53.62 (4.98,577.41)
	0.44 (0.11,1.74)	0.44 (0.01,36.69)	0.30 (0.06,1.54)	0.01 (0.00,0.14)	30	0.51 (0.12,2.15)
	0.87 (0.55,1.36)	0.87 (0.01,59.08)	0.58 (0.21,1.59)	0.02 (0.00,0.20)	1.95 (0.46,8.18)	31
	Positive Predictive Value
	2	1.04 (0.24,4.55)	0.63 (0.31,1.28)	0.24 (0.08,0.73)	1.69 (0.53,5.37)	1.08 (0.80,1.46)
	0.97 (0.22,4.24)	15	0.60 (0.12,3.13)	0.24 (0.04,1.49)	1.63 (0.25,10.68)	1.04 (0.23,4.72)
	1.60 (0.78,3.26)	1.65 (0.32,8.56)	16	0.39 (0.13,1.21)	2.70 (0.70,10.51)	1.72 (0.80,3.72)
	4.09 (1.36,12.31)	4.24 (0.67,26.81)	2.56 (0.83,7.93)	17	6.93 (1.41,34.15)	4.41 (1.41,13.80)
	0.59 (0.19,1.87)	0.61 (0.09,4.00)	0.37 (0.10,1.44)	0.14 (0.03,0.71)	30	0.64 (0.19,2.10)
	0.93 (0.69,1.25)	0.96 (0.21,4.35)	0.58 (0.27,1.25)	0.23 (0.07,0.71)	1.57 (0.48,5.17)	31
	Negative Predictive Value
	2	1.80 (0.02,176.77)	0.91 (0.22,3.79)	0.15 (0.01,2.62)	0.82 (0.09,7.10)	0.94 (0.39,2.29)
	0.56 (0.01,54.56)	15	0.51 (0.00,61.91)	0.09 (0.00,18.83)	0.45 (0.00,72.39)	0.52 (0.00,55.81)
	1.09 (0.26,4.53)	1.97 (0.02,239.62)	16	0.17 (0.01,2.85)	0.89 (0.07,11.88)	1.03 (0.19,5.49)
	6.46 (0.38,109.51)	11.64 (0.05,2549.91)	5.91 (0.35,99.56)	17	5.29 (0.15,186.06)	6.07 (0.31,117.92)
	1.22 (0.14,10.61)	2.20 (0.01,350.37)	1.12 (0.08,14.86)	0.19 (0.01,6.65)	30	1.15 (0.11,11.88)
	1.06 (0.44,2.59)	1.92 (0.02,205.05)	0.97 (0.18,5.22)	0.16 (0.01,3.20)	0.87 (0.08,9.02)	31
