## Supplementary Table 4 for "Diagnostic Efficacy of Various Imaging Modalities Across Different Stages of Prostate Cancer: A Network Meta-Analysis of Diagnostic Studies"

### Sheet: Sheet1
	Sensitivity
	1	1.29 (0.55,3.04)	0.93 (0.48,1.82)	1.29 (0.04,42.71)	0.93 (0.35,2.48)	6.44 (0.13,312.75)	10.97 (2.81,42.77)	9.66 (2.24,41.72)	12.45 (1.72,89.84)	4.31 (1.75,10.63)	1.29 (0.01,129.01)
	0.78 (0.33,1.83)	2	0.72 (0.37,1.40)	1.00 (0.03,29.81)	0.72 (0.27,1.91)	5.00 (0.11,220.62)	8.52 (2.54,28.55)	7.50 (2.29,24.53)	9.67 (1.59,58.86)	3.35 (2.14,5.24)	1.00 (0.01,92.42)
	1.07 (0.55,2.10)	1.38 (0.71,2.68)	5	1.38 (0.04,43.94)	1.00 (0.49,2.04)	6.91 (0.15,323.09)	11.78 (3.49,39.76)	10.37 (2.67,40.30)	13.37 (2.01,88.85)	4.63 (2.17,9.90)	1.38 (0.01,134.10)
	0.78 (0.02,25.76)	1.00 (0.03,29.81)	0.72 (0.02,22.98)	10	0.72 (0.02,24.72)	5.00 (0.03,808.57)	8.52 (0.23,312.89)	7.50 (0.21,273.28)	9.67 (0.21,452.24)	3.35 (0.11,102.80)	1.00 (0.00,286.55)
	1.07 (0.40,2.86)	1.38 (0.52,3.66)	1.00 (0.49,2.04)	1.38 (0.04,47.26)	15	6.91 (0.14,345.00)	11.78 (2.87,48.26)	10.37 (2.24,48.05)	13.37 (1.77,101.18)	4.63 (1.63,13.13)	1.38 (0.01,141.72)
	0.16 (0.00,7.54)	0.20 (0.00,8.82)	0.14 (0.00,6.76)	0.20 (0.00,32.34)	0.14 (0.00,7.22)	16	1.70 (0.03,90.75)	1.50 (0.03,79.32)	1.93 (0.03,128.39)	0.67 (0.01,30.34)	0.20 (0.00,73.13)
	0.09 (0.02,0.36)	0.12 (0.04,0.39)	0.08 (0.03,0.29)	0.12 (0.00,4.31)	0.08 (0.02,0.35)	0.59 (0.01,31.28)	21	0.88 (0.16,4.79)	1.14 (0.13,9.86)	0.39 (0.11,1.41)	0.12 (0.00,12.72)
	0.10 (0.02,0.45)	0.13 (0.04,0.44)	0.10 (0.02,0.37)	0.13 (0.00,4.86)	0.10 (0.02,0.45)	0.67 (0.01,35.25)	1.14 (0.21,6.17)	22	1.29 (0.15,11.18)	0.45 (0.13,1.58)	0.13 (0.00,14.35)
	0.08 (0.01,0.58)	0.10 (0.02,0.63)	0.07 (0.01,0.50)	0.10 (0.00,4.84)	0.07 (0.01,0.57)	0.52 (0.01,34.34)	0.88 (0.10,7.65)	0.78 (0.09,6.73)	30	0.35 (0.05,2.22)	0.10 (0.00,13.53)
	0.23 (0.09,0.57)	0.30 (0.19,0.47)	0.22 (0.10,0.46)	0.30 (0.01,9.16)	0.22 (0.08,0.61)	1.49 (0.03,67.62)	2.54 (0.71,9.13)	2.24 (0.63,7.94)	2.89 (0.45,18.52)	31	0.30 (0.00,28.21)
	0.78 (0.01,77.81)	1.00 (0.01,92.42)	0.72 (0.01,70.14)	1.00 (0.00,286.55)	0.72 (0.01,74.12)	5.00 (0.01,1828.14)	8.52 (0.08,922.59)	7.50 (0.07,807.35)	9.67 (0.07,1264.27)	3.35 (0.04,316.44)	34
	Specificity
	1	3.45 (1.42,8.36)	0.96 (0.53,1.74)	3.45 (0.06,211.89)	24.30 (7.38,80.05)	1.09 (0.04,32.06)	2.79 (0.48,16.13)	0.37 (0.02,7.87)	7.55 (1.93,29.56)	2.40 (0.99,5.82)	4.18 (0.93,18.82)
	0.29 (0.12,0.70)	2	0.28 (0.12,0.64)	1.00 (0.02,55.80)	7.05 (1.86,26.63)	0.32 (0.01,8.26)	0.81 (0.15,4.39)	0.11 (0.01,2.00)	2.19 (0.67,7.14)	0.70 (0.43,1.12)	1.21 (0.36,4.09)
	1.04 (0.58,1.89)	3.59 (1.56,8.29)	5	3.59 (0.06,218.57)	25.33 (9.00,71.25)	1.14 (0.04,32.99)	2.91 (0.54,15.78)	0.38 (0.02,8.09)	7.87 (2.13,29.02)	2.50 (1.04,6.00)	4.36 (1.00,19.07)
	0.29 (0.00,17.81)	1.00 (0.02,55.80)	0.28 (0.00,16.92)	10	7.05 (0.10,487.06)	0.32 (0.00,56.18)	0.81 (0.01,63.48)	0.11 (0.00,15.46)	2.19 (0.03,144.80)	0.70 (0.01,39.97)	1.21 (0.02,80.98)
	0.04 (0.01,0.14)	0.14 (0.04,0.54)	0.04 (0.01,0.11)	0.14 (0.00,9.81)	15	0.04 (0.00,1.52)	0.11 (0.02,0.83)	0.02 (0.00,0.38)	0.31 (0.06,1.64)	0.10 (0.03,0.38)	0.17 (0.03,1.04)
	0.91 (0.03,26.81)	3.15 (0.12,82.16)	0.88 (0.03,25.40)	3.15 (0.02,558.79)	22.22 (0.66,751.43)	16	2.55 (0.06,100.41)	0.34 (0.00,26.97)	6.90 (0.22,221.39)	2.20 (0.08,59.24)	3.82 (0.12,124.06)
	0.36 (0.06,2.07)	1.24 (0.23,6.71)	0.34 (0.06,1.87)	1.24 (0.02,97.06)	8.71 (1.20,63.28)	0.39 (0.01,15.43)	21	0.13 (0.00,3.89)	2.71 (0.36,20.32)	0.86 (0.15,4.88)	1.50 (0.19,12.04)
	2.73 (0.13,58.56)	9.41 (0.50,177.27)	2.62 (0.12,55.41)	9.41 (0.06,1367.85)	66.28 (2.64,1664.42)	2.98 (0.04,239.91)	7.61 (0.26,225.39)	22	20.59 (0.87,487.95)	6.55 (0.33,128.30)	11.40 (0.47,273.73)
	0.13 (0.03,0.52)	0.46 (0.14,1.49)	0.13 (0.03,0.47)	0.46 (0.01,30.22)	3.22 (0.61,17.02)	0.14 (0.00,4.65)	0.37 (0.05,2.77)	0.05 (0.00,1.15)	30	0.32 (0.09,1.12)	0.55 (0.10,3.02)
	0.42 (0.17,1.01)	1.44 (0.89,2.32)	0.40 (0.17,0.96)	1.44 (0.03,82.44)	10.12 (2.61,39.18)	0.46 (0.02,12.28)	1.16 (0.20,6.58)	0.15 (0.01,2.99)	3.14 (0.89,11.05)	31	1.74 (0.47,6.43)
	0.24 (0.05,1.08)	0.83 (0.24,2.79)	0.23 (0.05,1.00)	0.82 (0.01,55.11)	5.81 (0.96,35.25)	0.26 (0.01,8.49)	0.67 (0.08,5.36)	0.09 (0.00,2.11)	1.81 (0.33,9.85)	0.57 (0.16,2.12)	34
	Positive Predictive Value
	1	2.15 (0.68,6.78)	1.06 (0.51,2.21)	2.15 (0.02,229.20)	17.73 (4.54,69.29)	2.15 (0.02,229.19)	4.95 (0.76,32.20)	0.60 (0.02,15.39)	11.11 (1.38,89.68)	2.82 (0.89,8.98)	2.34 (0.10,52.55)
	0.47 (0.15,1.47)	2	0.49 (0.17,1.45)	1.00 (0.01,92.42)	8.25 (1.71,39.93)	1.00 (0.01,92.42)	2.30 (0.39,13.54)	0.28 (0.01,5.80)	5.17 (0.78,34.45)	1.31 (0.72,2.39)	1.09 (0.06,19.63)
	0.94 (0.45,1.98)	2.03 (0.69,5.99)	5	2.03 (0.02,213.09)	16.75 (5.33,52.69)	2.03 (0.02,213.09)	4.67 (0.79,27.70)	0.57 (0.02,14.21)	10.50 (1.39,79.50)	2.66 (0.86,8.26)	2.21 (0.10,48.47)
	0.47 (0.00,49.66)	1.00 (0.01,92.42)	0.49 (0.00,51.74)	10	8.25 (0.07,995.92)	1.00 (0.00,602.57)	2.30 (0.02,297.40)	0.28 (0.00,65.13)	5.17 (0.04,699.79)	1.31 (0.01,126.18)	1.09 (0.01,234.46)
	0.06 (0.01,0.22)	0.12 (0.03,0.59)	0.06 (0.02,0.19)	0.12 (0.00,14.62)	15	0.12 (0.00,14.62)	0.28 (0.03,2.32)	0.03 (0.00,1.03)	0.63 (0.06,6.42)	0.16 (0.03,0.80)	0.13 (0.00,3.55)
	0.47 (0.00,49.66)	1.00 (0.01,92.42)	0.49 (0.00,51.74)	1.00 (0.00,602.57)	8.25 (0.07,995.92)	16	2.30 (0.02,297.40)	0.28 (0.00,65.13)	5.17 (0.04,699.78)	1.31 (0.01,126.18)	1.09 (0.01,234.46)
	0.20 (0.03,1.31)	0.43 (0.07,2.55)	0.21 (0.04,1.27)	0.43 (0.00,56.05)	3.58 (0.43,29.74)	0.43 (0.00,56.05)	21	0.12 (0.00,4.07)	2.25 (0.18,28.22)	0.57 (0.09,3.58)	0.47 (0.02,14.05)
	1.66 (0.06,42.22)	3.56 (0.17,73.48)	1.75 (0.07,43.68)	3.56 (0.02,824.57)	29.37 (0.97,891.98)	3.56 (0.02,824.56)	8.20 (0.25,273.57)	22	18.40 (0.52,655.26)	4.67 (0.21,102.27)	3.88 (0.06,255.15)
	0.09 (0.01,0.73)	0.19 (0.03,1.29)	0.10 (0.01,0.72)	0.19 (0.00,26.16)	1.60 (0.16,16.34)	0.19 (0.00,26.16)	0.45 (0.04,5.60)	0.05 (0.00,1.93)	30	0.25 (0.04,1.82)	0.21 (0.01,6.69)
	0.35 (0.11,1.13)	0.76 (0.42,1.39)	0.38 (0.12,1.16)	0.76 (0.01,73.25)	6.29 (1.26,31.49)	0.76 (0.01,73.25)	1.76 (0.28,11.02)	0.21 (0.01,4.69)	3.94 (0.55,28.28)	31	0.83 (0.04,15.90)
	0.43 (0.02,9.57)	0.92 (0.05,16.49)	0.45 (0.02,9.89)	0.92 (0.00,197.01)	7.57 (0.28,203.50)	0.92 (0.00,197.01)	2.11 (0.07,62.63)	0.26 (0.00,16.93)	4.74 (0.15,150.33)	1.20 (0.06,23.02)	34
	Negative Predictive Value
	1	1.60 (0.83,3.06)	0.93 (0.56,1.55)	1.60 (0.17,15.34)	1.41 (0.68,2.91)	3.04 (0.23,39.46)	5.68 (1.70,19.03)	4.37 (1.43,13.35)	4.31 (1.20,15.45)	2.36 (1.21,4.60)	1.77 (0.03,103.31)
	0.63 (0.33,1.20)	2	0.58 (0.35,0.98)	1.00 (0.11,8.73)	0.88 (0.42,1.83)	1.90 (0.16,22.72)	3.56 (1.15,10.96)	2.73 (1.10,6.78)	2.70 (0.89,8.21)	1.48 (1.10,1.98)	1.11 (0.02,61.38)
	1.07 (0.64,1.79)	1.72 (1.02,2.88)	5	1.72 (0.19,15.93)	1.51 (0.90,2.53)	3.26 (0.26,41.14)	6.11 (2.00,18.68)	4.69 (1.65,13.36)	4.64 (1.38,15.57)	2.53 (1.44,4.47)	1.90 (0.03,108.94)
	0.63 (0.07,6.01)	1.00 (0.11,8.73)	0.58 (0.06,5.41)	10	0.88 (0.09,8.67)	1.90 (0.07,51.21)	3.56 (0.31,40.87)	2.73 (0.26,28.65)	2.70 (0.24,30.84)	1.48 (0.17,13.14)	1.11 (0.01,106.08)
	0.71 (0.34,1.47)	1.14 (0.55,2.36)	0.66 (0.40,1.11)	1.14 (0.12,11.17)	15	2.16 (0.16,28.65)	4.04 (1.18,13.83)	3.10 (0.97,9.96)	3.07 (0.82,11.43)	1.68 (0.78,3.61)	1.25 (0.02,74.43)
	0.33 (0.03,4.28)	0.53 (0.04,6.29)	0.31 (0.02,3.87)	0.53 (0.02,14.19)	0.46 (0.03,6.16)	16	1.87 (0.12,28.55)	1.44 (0.10,20.21)	1.42 (0.09,21.55)	0.78 (0.06,9.45)	0.58 (0.01,65.35)
	0.18 (0.05,0.59)	0.28 (0.09,0.87)	0.16 (0.05,0.50)	0.28 (0.02,3.23)	0.25 (0.07,0.85)	0.53 (0.04,8.14)	21	0.77 (0.18,3.26)	0.76 (0.16,3.67)	0.41 (0.13,1.32)	0.31 (0.00,20.14)
	0.23 (0.07,0.70)	0.37 (0.15,0.91)	0.21 (0.07,0.61)	0.37 (0.03,3.84)	0.32 (0.10,1.03)	0.70 (0.05,9.77)	1.30 (0.31,5.53)	22	0.99 (0.24,4.15)	0.54 (0.21,1.40)	0.40 (0.01,24.86)
	0.23 (0.06,0.83)	0.37 (0.12,1.13)	0.22 (0.06,0.72)	0.37 (0.03,4.23)	0.33 (0.09,1.22)	0.70 (0.05,10.67)	1.32 (0.27,6.37)	1.01 (0.24,4.25)	30	0.55 (0.17,1.72)	0.41 (0.01,26.43)
	0.42 (0.22,0.83)	0.68 (0.51,0.91)	0.39 (0.22,0.70)	0.68 (0.08,6.03)	0.60 (0.28,1.28)	1.29 (0.11,15.65)	2.41 (0.76,7.65)	1.85 (0.71,4.81)	1.83 (0.58,5.77)	31	0.75 (0.01,42.02)
	0.57 (0.01,33.14)	0.90 (0.02,50.24)	0.53 (0.01,30.25)	0.90 (0.01,86.84)	0.80 (0.01,47.27)	1.72 (0.02,193.11)	3.22 (0.05,208.61)	2.47 (0.04,151.99)	2.44 (0.04,157.79)	1.34 (0.02,74.96)	34
