## Supplementary Table 5 for "Diagnostic Efficacy of Various Imaging Modalities Across Different Stages of Prostate Cancer: A Network Meta-Analysis of Diagnostic Studies"

### Sheet: Sheet1
	Sensitivity
	1	0.18 (0.03,1.21)	0.23 (0.03,2.08)	0.25 (0.02,3.77)	0.10 (0.02,0.50)	0.18 (0.02,1.39)	0.32 (0.05,2.06)	0.35 (0.05,2.46)	1.42 (0.08,26.84)	0.43 (0.03,5.30)	0.73 (0.11,4.84)	0.86 (0.02,47.30)	13.57 (2.02,91.12)	0.32 (0.01,6.80)	0.52 (0.08,3.30)	0.16 (0.01,2.32)	0.74 (0.02,28.96)
	5.42 (0.83,35.44)	2	1.27 (0.23,6.89)	1.37 (0.14,13.84)	0.52 (0.19,1.39)	0.95 (0.20,4.54)	1.74 (0.57,5.28)	1.87 (0.47,7.47)	7.70 (0.57,104.61)	2.33 (0.30,18.34)	3.98 (1.23,12.86)	4.65 (0.11,205.03)	73.59 (5.07,1067.01)	1.72 (0.15,19.21)	2.84 (0.97,8.34)	0.89 (0.13,5.89)	3.99 (0.13,122.84)
	4.28 (0.48,38.25)	0.79 (0.15,4.30)	3	1.08 (0.22,5.19)	0.41 (0.10,1.71)	0.75 (0.12,4.83)	1.37 (0.24,7.76)	1.48 (0.34,6.51)	6.08 (0.54,69.06)	1.84 (0.16,20.56)	3.15 (0.70,14.17)	3.68 (0.07,186.21)	58.15 (3.19,1058.40)	1.36 (0.07,25.85)	2.24 (0.44,11.52)	0.70 (0.06,8.98)	3.15 (0.09,113.13)
	3.97 (0.27,59.34)	0.73 (0.07,7.41)	0.93 (0.19,4.45)	4	0.38 (0.04,3.19)	0.70 (0.06,7.87)	1.27 (0.12,12.98)	1.37 (0.16,11.82)	5.63 (0.31,101.84)	1.70 (0.10,30.23)	2.92 (0.33,25.55)	3.40 (0.05,234.08)	53.83 (1.97,1471.70)	1.26 (0.05,35.37)	2.08 (0.21,20.15)	0.65 (0.03,13.16)	2.92 (0.06,146.10)
	10.49 (2.01,54.66)	1.93 (0.72,5.21)	2.45 (0.58,10.26)	2.64 (0.31,22.31)	6	1.84 (0.54,6.28)	3.37 (1.18,9.57)	3.62 (1.27,10.32)	14.89 (1.31,169.29)	4.50 (0.63,32.12)	7.71 (3.10,19.16)	9.00 (0.23,347.62)	142.35 (11.45,1769.55)	3.34 (0.25,45.27)	5.50 (2.38,12.71)	1.72 (0.20,14.49)	7.71 (0.29,205.31)
	5.70 (0.72,45.26)	1.05 (0.22,5.02)	1.33 (0.21,8.55)	1.44 (0.13,16.26)	0.54 (0.16,1.86)	7	1.83 (0.39,8.61)	1.97 (0.41,9.49)	8.09 (0.54,122.14)	2.45 (0.25,24.29)	4.19 (0.97,18.09)	4.89 (0.10,230.99)	77.37 (4.64,1290.22)	1.81 (0.10,31.74)	2.99 (0.68,13.09)	0.94 (0.08,11.11)	4.19 (0.13,139.38)
	3.12 (0.49,20.01)	0.57 (0.19,1.75)	0.73 (0.13,4.11)	0.79 (0.08,8.01)	0.30 (0.10,0.84)	0.55 (0.12,2.57)	9	1.08 (0.26,4.42)	4.42 (0.32,61.48)	1.34 (0.21,8.65)	2.29 (0.64,8.19)	2.67 (0.06,119.58)	42.29 (2.95,605.66)	0.99 (0.07,13.86)	1.63 (0.47,5.69)	0.51 (0.06,4.75)	2.29 (0.07,71.76)
	2.89 (0.41,20.56)	0.53 (0.13,2.13)	0.68 (0.15,2.97)	0.73 (0.08,6.29)	0.28 (0.10,0.79)	0.51 (0.11,2.45)	0.93 (0.23,3.81)	11	4.11 (0.32,52.82)	1.24 (0.14,11.23)	2.13 (0.68,6.63)	2.48 (0.06,111.06)	39.27 (2.55,604.24)	0.92 (0.06,14.72)	1.52 (0.41,5.61)	0.48 (0.05,5.01)	2.13 (0.07,66.64)
	0.70 (0.04,13.32)	0.13 (0.01,1.77)	0.16 (0.01,1.87)	0.18 (0.01,3.21)	0.07 (0.01,0.76)	0.12 (0.01,1.86)	0.23 (0.02,3.14)	0.24 (0.02,3.13)	15	0.30 (0.01,6.84)	0.52 (0.04,6.53)	0.60 (0.01,48.67)	9.56 (0.29,317.33)	0.22 (0.01,7.81)	0.37 (0.03,4.79)	0.12 (0.00,2.91)	0.52 (0.01,30.75)
	2.33 (0.19,28.76)	0.43 (0.05,3.38)	0.54 (0.05,6.07)	0.59 (0.03,10.42)	0.22 (0.03,1.58)	0.41 (0.04,4.05)	0.75 (0.12,4.83)	0.80 (0.09,7.27)	3.31 (0.15,74.76)	19	1.71 (0.20,14.30)	2.00 (0.03,126.59)	31.61 (1.35,740.03)	0.74 (0.03,17.59)	1.22 (0.15,9.95)	0.38 (0.02,6.36)	1.71 (0.04,78.47)
	1.36 (0.21,8.96)	0.25 (0.08,0.81)	0.32 (0.07,1.43)	0.34 (0.04,3.01)	0.13 (0.05,0.32)	0.24 (0.06,1.03)	0.44 (0.12,1.56)	0.47 (0.15,1.47)	1.93 (0.15,24.37)	0.58 (0.07,4.88)	20	1.17 (0.03,50.43)	18.47 (1.27,269.18)	0.43 (0.03,6.27)	0.71 (0.23,2.24)	0.22 (0.02,2.09)	1.00 (0.03,30.15)
	1.17 (0.02,64.24)	0.21 (0.00,9.47)	0.27 (0.01,13.78)	0.29 (0.00,20.21)	0.11 (0.00,4.29)	0.20 (0.00,9.65)	0.37 (0.01,16.72)	0.40 (0.01,18.01)	1.65 (0.02,133.24)	0.50 (0.01,31.70)	0.86 (0.02,36.99)	21	15.82 (0.19,1339.12)	0.37 (0.00,33.00)	0.61 (0.01,25.93)	0.19 (0.00,13.14)	0.86 (0.01,116.38)
	0.07 (0.01,0.49)	0.01 (0.00,0.20)	0.02 (0.00,0.31)	0.02 (0.00,0.51)	0.01 (0.00,0.09)	0.01 (0.00,0.22)	0.02 (0.00,0.34)	0.03 (0.00,0.39)	0.10 (0.00,3.47)	0.03 (0.00,0.74)	0.05 (0.00,0.79)	0.06 (0.00,5.35)	22	0.02 (0.00,0.86)	0.04 (0.00,0.55)	0.01 (0.00,0.32)	0.05 (0.00,3.39)
	3.14 (0.15,67.20)	0.58 (0.05,6.46)	0.73 (0.04,13.92)	0.79 (0.03,22.22)	0.30 (0.02,4.07)	0.55 (0.03,9.66)	1.01 (0.07,14.10)	1.09 (0.07,17.38)	4.46 (0.13,155.62)	1.35 (0.06,32.05)	2.31 (0.16,33.49)	2.70 (0.03,240.22)	42.67 (1.16,1570.95)	30	1.65 (0.12,23.10)	0.52 (0.03,8.68)	2.31 (0.03,152.90)
	1.91 (0.30,12.01)	0.35 (0.12,1.03)	0.45 (0.09,2.29)	0.48 (0.05,4.67)	0.18 (0.08,0.42)	0.33 (0.08,1.47)	0.61 (0.18,2.13)	0.66 (0.18,2.44)	2.71 (0.21,35.16)	0.82 (0.10,6.68)	1.40 (0.45,4.41)	1.64 (0.04,69.55)	25.90 (1.83,365.76)	0.61 (0.04,8.51)	31	0.31 (0.04,2.76)	1.40 (0.05,41.51)
	6.09 (0.43,86.18)	1.12 (0.17,7.43)	1.42 (0.11,18.13)	1.53 (0.08,31.00)	0.58 (0.07,4.88)	1.07 (0.09,12.68)	1.95 (0.21,18.12)	2.10 (0.20,22.19)	8.64 (0.34,217.11)	2.61 (0.16,43.45)	4.47 (0.48,41.93)	5.22 (0.08,358.69)	82.63 (3.16,2159.47)	1.94 (0.12,32.54)	3.19 (0.36,28.05)	32	4.48 (0.09,223.85)
	1.36 (0.03,53.58)	0.25 (0.01,7.73)	0.32 (0.01,11.40)	0.34 (0.01,17.18)	0.13 (0.00,3.45)	0.24 (0.01,7.93)	0.44 (0.01,13.67)	0.47 (0.02,14.72)	1.93 (0.03,114.66)	0.58 (0.01,26.76)	1.00 (0.03,30.12)	1.17 (0.01,158.50)	18.46 (0.29,1156.69)	0.43 (0.01,28.61)	0.71 (0.02,21.08)	0.22 (0.00,11.17)	33
	Specificity
	1	0.80 (0.11,5.56)	0.46 (0.03,7.57)	3.21 (0.06,161.35)	0.25 (0.05,1.30)	1.04 (0.11,9.50)	1.69 (0.25,11.44)	1.36 (0.16,11.28)	1.27 (0.08,19.96)	2.52 (0.17,36.63)	0.48 (0.07,3.45)	0.45 (0.02,11.42)	0.41 (0.04,4.70)	1.13 (0.05,28.28)	1.82 (0.29,11.59)	0.48 (0.03,8.55)	1.30 (0.02,72.98)
	1.25 (0.18,8.71)	2	0.58 (0.05,6.63)	4.01 (0.10,158.71)	0.31 (0.11,0.91)	1.30 (0.22,7.66)	2.11 (0.57,7.83)	1.70 (0.33,8.67)	1.59 (0.14,17.87)	3.15 (0.31,32.37)	0.60 (0.18,2.01)	0.57 (0.03,11.03)	0.51 (0.02,11.57)	1.42 (0.11,18.35)	2.28 (0.77,6.72)	0.60 (0.07,4.90)	1.63 (0.04,74.49)
	2.16 (0.13,35.34)	1.73 (0.15,19.74)	3	6.93 (0.44,108.77)	0.53 (0.06,5.05)	2.24 (0.16,31.87)	3.64 (0.29,45.96)	2.94 (0.28,30.63)	2.74 (0.25,29.78)	5.44 (0.25,119.81)	1.03 (0.10,10.83)	0.98 (0.03,34.51)	0.88 (0.02,36.10)	2.45 (0.07,83.92)	3.94 (0.37,42.08)	1.04 (0.04,25.91)	2.81 (0.04,207.32)
	0.31 (0.01,15.69)	0.25 (0.01,9.85)	0.14 (0.01,2.27)	4	0.08 (0.00,2.69)	0.32 (0.01,14.83)	0.53 (0.01,22.16)	0.42 (0.01,15.75)	0.40 (0.01,15.10)	0.79 (0.01,49.30)	0.15 (0.00,5.58)	0.14 (0.00,12.73)	0.13 (0.00,12.89)	0.35 (0.00,31.24)	0.57 (0.02,21.47)	0.15 (0.00,10.41)	0.41 (0.00,66.85)
	4.04 (0.77,21.28)	3.23 (1.10,9.47)	1.87 (0.20,17.66)	12.95 (0.37,450.82)	6	4.18 (0.97,17.96)	6.81 (2.01,23.10)	5.49 (1.48,20.40)	5.12 (0.57,46.07)	10.18 (1.20,86.31)	1.93 (0.66,5.69)	1.83 (0.12,29.09)	1.65 (0.09,31.65)	4.58 (0.28,73.84)	7.36 (3.19,16.96)	1.95 (0.18,20.83)	5.25 (0.13,205.98)
	0.97 (0.11,8.86)	0.77 (0.13,4.56)	0.45 (0.03,6.37)	3.10 (0.07,142.22)	0.24 (0.06,1.03)	7	1.63 (0.25,10.76)	1.31 (0.19,9.15)	1.22 (0.09,16.89)	2.43 (0.18,32.08)	0.46 (0.08,2.61)	0.44 (0.02,9.97)	0.39 (0.01,10.67)	1.09 (0.05,24.68)	1.76 (0.33,9.25)	0.47 (0.03,7.24)	1.26 (0.02,65.07)
	0.59 (0.09,4.03)	0.47 (0.13,1.76)	0.27 (0.02,3.47)	1.90 (0.05,80.22)	0.15 (0.04,0.50)	0.61 (0.09,4.06)	9	0.81 (0.14,4.72)	0.75 (0.06,9.20)	1.50 (0.15,14.45)	0.28 (0.06,1.30)	0.27 (0.01,5.53)	0.24 (0.01,5.40)	0.67 (0.04,11.96)	1.08 (0.27,4.31)	0.29 (0.02,3.42)	0.77 (0.02,36.88)
	0.74 (0.09,6.10)	0.59 (0.12,2.99)	0.34 (0.03,3.55)	2.36 (0.06,87.58)	0.18 (0.05,0.68)	0.76 (0.11,5.30)	1.24 (0.21,7.25)	11	0.93 (0.08,10.84)	1.85 (0.15,22.59)	0.35 (0.08,1.58)	0.33 (0.02,7.12)	0.30 (0.01,7.60)	0.83 (0.04,17.35)	1.34 (0.29,6.13)	0.36 (0.02,5.07)	0.96 (0.02,47.07)
	0.79 (0.05,12.42)	0.63 (0.06,7.10)	0.37 (0.03,3.97)	2.53 (0.07,96.64)	0.20 (0.02,1.76)	0.82 (0.06,11.27)	1.33 (0.11,16.26)	1.07 (0.09,12.47)	15	1.99 (0.09,42.40)	0.38 (0.03,4.09)	0.36 (0.01,12.23)	0.32 (0.01,12.81)	0.89 (0.03,30.34)	1.44 (0.14,14.88)	0.38 (0.02,9.38)	1.03 (0.01,73.83)
	0.40 (0.03,5.77)	0.32 (0.03,3.26)	0.18 (0.01,4.04)	1.27 (0.02,79.86)	0.10 (0.01,0.83)	0.41 (0.03,5.42)	0.67 (0.07,6.46)	0.54 (0.04,6.58)	0.50 (0.02,10.73)	19	0.19 (0.02,2.02)	0.18 (0.01,5.93)	0.16 (0.00,6.07)	0.45 (0.01,14.34)	0.72 (0.07,7.02)	0.19 (0.01,4.41)	0.52 (0.01,36.05)
	2.09 (0.29,15.12)	1.67 (0.50,5.62)	0.97 (0.09,10.17)	6.71 (0.18,251.29)	0.52 (0.18,1.53)	2.17 (0.38,12.27)	3.53 (0.77,16.17)	2.85 (0.63,12.83)	2.65 (0.24,28.82)	5.27 (0.49,56.19)	20	0.95 (0.05,18.48)	0.85 (0.04,19.80)	2.37 (0.14,40.23)	3.81 (1.13,12.85)	1.01 (0.09,11.25)	2.72 (0.06,124.73)
	2.20 (0.09,55.44)	1.76 (0.09,34.19)	1.02 (0.03,35.91)	7.07 (0.08,635.42)	0.55 (0.03,8.65)	2.28 (0.10,51.92)	3.71 (0.18,76.26)	3.00 (0.14,63.89)	2.79 (0.08,95.40)	5.55 (0.17,182.82)	1.05 (0.05,20.48)	21	0.90 (0.02,51.41)	2.50 (0.05,125.94)	4.01 (0.22,72.06)	1.06 (0.03,40.53)	2.87 (0.03,283.28)
	2.45 (0.21,28.28)	1.96 (0.09,44.44)	1.14 (0.03,46.54)	7.87 (0.08,797.17)	0.61 (0.03,11.67)	2.54 (0.09,68.84)	4.13 (0.19,92.27)	3.34 (0.13,84.60)	3.11 (0.08,123.84)	6.18 (0.16,231.98)	1.17 (0.05,27.19)	1.11 (0.02,63.71)	22	2.78 (0.05,158.04)	4.47 (0.21,95.89)	1.18 (0.03,51.54)	3.19 (0.03,354.77)
	0.88 (0.04,22.05)	0.71 (0.05,9.13)	0.41 (0.01,14.02)	2.83 (0.03,250.45)	0.22 (0.01,3.53)	0.91 (0.04,20.63)	1.49 (0.08,26.49)	1.20 (0.06,25.02)	1.12 (0.03,38.01)	2.22 (0.07,70.96)	0.42 (0.02,7.16)	0.40 (0.01,20.22)	0.36 (0.01,20.48)	30	1.61 (0.10,25.95)	0.43 (0.04,4.51)	1.15 (0.01,114.68)
	0.55 (0.09,3.49)	0.44 (0.15,1.29)	0.25 (0.02,2.72)	1.76 (0.05,66.50)	0.14 (0.06,0.31)	0.57 (0.11,2.99)	0.92 (0.23,3.69)	0.75 (0.16,3.42)	0.70 (0.07,7.20)	1.38 (0.14,13.43)	0.26 (0.08,0.88)	0.25 (0.01,4.47)	0.22 (0.01,4.80)	0.62 (0.04,10.03)	31	0.26 (0.03,2.81)	0.71 (0.02,30.74)
	2.07 (0.12,36.69)	1.65 (0.20,13.42)	0.96 (0.04,23.82)	6.64 (0.10,459.32)	0.51 (0.05,5.48)	2.14 (0.14,33.33)	3.49 (0.29,41.63)	2.82 (0.20,40.25)	2.63 (0.11,64.66)	5.22 (0.23,120.02)	0.99 (0.09,11.02)	0.94 (0.02,35.81)	0.84 (0.02,36.76)	2.35 (0.22,24.84)	3.77 (0.36,39.99)	32	2.69 (0.03,212.27)
	0.77 (0.01,43.16)	0.61 (0.01,28.12)	0.36 (0.00,26.27)	2.47 (0.01,406.51)	0.19 (0.00,7.46)	0.80 (0.02,41.26)	1.30 (0.03,61.94)	1.05 (0.02,51.48)	0.97 (0.01,70.17)	1.94 (0.03,135.33)	0.37 (0.01,16.83)	0.35 (0.00,34.50)	0.31 (0.00,34.87)	0.87 (0.01,86.99)	1.40 (0.03,60.34)	0.37 (0.00,29.26)	33
	Positive Predictive Value
	1	0.54 (0.11,2.59)	0.39 (0.04,4.14)	2.65 (0.08,82.47)	0.21 (0.06,0.79)	0.55 (0.12,2.61)	1.16 (0.25,5.48)	1.30 (0.25,6.83)	1.07 (0.12,9.77)	2.07 (0.23,18.88)	0.46 (0.09,2.29)	0.64 (0.03,13.06)	0.92 (0.14,6.08)	0.80 (0.05,11.74)	1.45 (0.33,6.37)	0.34 (0.03,3.76)	1.17 (0.03,40.18)
	1.86 (0.39,8.97)	2	0.72 (0.09,5.96)	4.92 (0.19,130.08)	0.39 (0.16,0.97)	1.02 (0.29,3.59)	2.16 (0.77,6.08)	2.43 (0.69,8.55)	1.98 (0.28,14.22)	3.85 (0.54,27.40)	0.85 (0.31,2.34)	1.18 (0.07,20.84)	1.71 (0.15,19.98)	1.49 (0.17,13.04)	2.69 (1.08,6.70)	0.64 (0.11,3.76)	2.17 (0.07,65.61)
	2.56 (0.24,27.23)	1.38 (0.17,11.33)	3	6.78 (0.55,83.36)	0.54 (0.08,3.83)	1.41 (0.17,12.01)	2.99 (0.34,26.21)	3.35 (0.44,25.15)	2.74 (0.37,20.19)	5.32 (0.38,75.02)	1.18 (0.16,8.87)	1.63 (0.06,46.57)	2.36 (0.11,48.54)	2.05 (0.10,42.21)	3.71 (0.48,28.84)	0.88 (0.06,13.82)	2.99 (0.07,137.05)
	0.38 (0.01,11.79)	0.20 (0.01,5.38)	0.15 (0.01,1.81)	4	0.08 (0.00,1.92)	0.21 (0.01,5.60)	0.44 (0.02,12.12)	0.49 (0.02,12.32)	0.40 (0.02,9.95)	0.78 (0.02,29.98)	0.17 (0.01,4.36)	0.24 (0.00,15.77)	0.35 (0.01,17.59)	0.30 (0.01,15.38)	0.55 (0.02,13.94)	0.13 (0.00,5.40)	0.44 (0.00,42.63)
	4.72 (1.27,17.50)	2.54 (1.03,6.25)	1.84 (0.26,12.98)	12.49 (0.52,298.97)	6	2.60 (1.09,6.16)	5.50 (2.05,14.71)	6.16 (2.28,16.63)	5.04 (0.85,29.75)	9.79 (1.63,58.91)	2.16 (0.89,5.23)	3.00 (0.20,45.76)	4.34 (0.43,43.24)	3.77 (0.36,39.73)	6.84 (3.43,13.61)	1.62 (0.22,12.03)	5.51 (0.21,147.54)
	1.82 (0.38,8.65)	0.98 (0.28,3.44)	0.71 (0.08,6.04)	4.81 (0.18,129.53)	0.39 (0.16,0.91)	7	2.12 (0.57,7.84)	2.37 (0.63,8.90)	1.94 (0.27,14.05)	3.77 (0.51,27.70)	0.83 (0.24,2.90)	1.16 (0.07,20.15)	1.67 (0.14,19.36)	1.45 (0.12,17.95)	2.63 (0.87,8.01)	0.62 (0.07,5.61)	2.12 (0.07,63.56)
	0.86 (0.18,4.05)	0.46 (0.16,1.30)	0.33 (0.04,2.94)	2.27 (0.08,62.55)	0.18 (0.07,0.49)	0.47 (0.13,1.75)	9	1.12 (0.28,4.41)	0.92 (0.12,6.94)	1.78 (0.26,12.24)	0.39 (0.11,1.36)	0.55 (0.03,9.89)	0.79 (0.07,9.09)	0.69 (0.06,7.62)	1.24 (0.41,3.80)	0.30 (0.04,2.33)	1.00 (0.03,31.01)
	0.77 (0.15,4.02)	0.41 (0.12,1.45)	0.30 (0.04,2.25)	2.03 (0.08,50.68)	0.16 (0.06,0.44)	0.42 (0.11,1.58)	0.89 (0.23,3.51)	11	0.82 (0.12,5.81)	1.59 (0.21,12.27)	0.35 (0.12,1.05)	0.49 (0.03,8.86)	0.70 (0.06,8.69)	0.61 (0.05,7.55)	1.11 (0.35,3.57)	0.26 (0.03,2.32)	0.89 (0.03,27.75)
	0.94 (0.10,8.58)	0.50 (0.07,3.61)	0.37 (0.05,2.70)	2.48 (0.10,61.19)	0.20 (0.03,1.17)	0.52 (0.07,3.73)	1.09 (0.14,8.26)	1.22 (0.17,8.69)	15	1.94 (0.16,24.21)	0.43 (0.06,2.95)	0.60 (0.02,15.40)	0.86 (0.05,15.83)	0.75 (0.04,14.07)	1.36 (0.20,9.02)	0.32 (0.02,4.58)	1.09 (0.03,45.91)
	0.48 (0.05,4.39)	0.26 (0.04,1.84)	0.19 (0.01,2.65)	1.28 (0.03,48.82)	0.10 (0.02,0.62)	0.27 (0.04,1.95)	0.56 (0.08,3.86)	0.63 (0.08,4.86)	0.51 (0.04,6.41)	19	0.22 (0.03,1.60)	0.31 (0.01,8.01)	0.44 (0.02,8.11)	0.39 (0.02,7.21)	0.70 (0.10,4.71)	0.17 (0.01,2.35)	0.56 (0.01,23.84)
	2.18 (0.44,10.89)	1.17 (0.43,3.23)	0.85 (0.11,6.42)	5.77 (0.23,145.20)	0.46 (0.19,1.12)	1.20 (0.34,4.18)	2.54 (0.74,8.77)	2.85 (0.96,8.47)	2.33 (0.34,15.97)	4.52 (0.62,32.78)	20	1.39 (0.08,24.32)	2.00 (0.17,23.97)	1.74 (0.16,19.09)	3.16 (1.16,8.60)	0.75 (0.10,5.69)	2.55 (0.08,76.65)
	1.57 (0.08,32.35)	0.85 (0.05,14.93)	0.61 (0.02,17.53)	4.16 (0.06,273.26)	0.33 (0.02,5.08)	0.87 (0.05,15.09)	1.83 (0.10,33.20)	2.05 (0.11,37.30)	1.68 (0.06,43.40)	3.26 (0.12,85.22)	0.72 (0.04,12.65)	21	1.45 (0.04,51.10)	1.26 (0.03,46.06)	2.28 (0.14,37.87)	0.54 (0.02,15.91)	1.84 (0.03,131.33)
	1.09 (0.16,7.21)	0.59 (0.05,6.85)	0.42 (0.02,8.75)	2.88 (0.06,145.88)	0.23 (0.02,2.30)	0.60 (0.05,6.94)	1.27 (0.11,14.61)	1.42 (0.12,17.53)	1.16 (0.06,21.35)	2.26 (0.12,41.34)	0.50 (0.04,5.97)	0.69 (0.02,24.47)	22	0.87 (0.03,23.24)	1.58 (0.14,17.40)	0.37 (0.02,7.90)	1.27 (0.02,70.23)
	1.25 (0.09,18.40)	0.67 (0.08,5.91)	0.49 (0.02,10.06)	3.31 (0.07,168.69)	0.27 (0.03,2.79)	0.69 (0.06,8.51)	1.46 (0.13,16.20)	1.63 (0.13,20.12)	1.34 (0.07,25.09)	2.60 (0.14,48.54)	0.57 (0.05,6.28)	0.80 (0.02,29.16)	1.15 (0.04,30.73)	30	1.81 (0.17,19.15)	0.43 (0.07,2.84)	1.46 (0.03,83.36)
	0.69 (0.16,3.04)	0.37 (0.15,0.92)	0.27 (0.03,2.09)	1.83 (0.07,46.53)	0.15 (0.07,0.29)	0.38 (0.12,1.15)	0.80 (0.26,2.46)	0.90 (0.28,2.90)	0.74 (0.11,4.90)	1.43 (0.21,9.65)	0.32 (0.12,0.86)	0.44 (0.03,7.29)	0.63 (0.06,7.00)	0.55 (0.05,5.83)	31	0.24 (0.03,1.75)	0.81 (0.03,23.18)
	2.91 (0.27,31.86)	1.57 (0.27,9.22)	1.13 (0.07,17.79)	7.70 (0.19,319.73)	0.62 (0.08,4.57)	1.60 (0.18,14.36)	3.39 (0.43,26.69)	3.80 (0.43,33.47)	3.10 (0.22,44.12)	6.03 (0.43,85.57)	1.33 (0.18,10.12)	1.85 (0.06,54.42)	2.67 (0.13,56.41)	2.32 (0.35,15.36)	4.21 (0.57,31.15)	32	3.40 (0.07,159.59)
	0.86 (0.02,29.52)	0.46 (0.02,13.94)	0.33 (0.01,15.30)	2.27 (0.02,219.08)	0.18 (0.01,4.86)	0.47 (0.02,14.12)	1.00 (0.03,30.87)	1.12 (0.04,34.67)	0.91 (0.02,38.37)	1.78 (0.04,75.23)	0.39 (0.01,11.82)	0.54 (0.01,38.95)	0.79 (0.01,43.51)	0.68 (0.01,39.06)	1.24 (0.04,35.70)	0.29 (0.01,13.84)	33
	Negative Predictive Value
	1	0.28 (0.06,1.27)	0.30 (0.05,1.71)	0.40 (0.05,3.15)	0.13 (0.03,0.50)	0.35 (0.07,1.78)	0.66 (0.15,2.94)	0.50 (0.12,2.03)	1.84 (0.14,24.17)	0.73 (0.11,4.81)	0.62 (0.15,2.56)	0.79 (0.03,23.27)	6.02 (1.71,21.16)	0.50 (0.04,5.68)	0.72 (0.16,3.24)	0.22 (0.03,1.80)	0.96 (0.04,25.61)
	3.55 (0.78,16.01)	2	1.06 (0.27,4.08)	1.42 (0.25,8.08)	0.46 (0.21,1.00)	1.26 (0.39,4.09)	2.35 (1.11,4.99)	1.78 (0.76,4.17)	6.51 (0.63,66.80)	2.60 (0.64,10.53)	2.21 (0.96,5.07)	2.82 (0.12,68.64)	21.36 (3.00,152.05)	1.76 (0.26,11.94)	2.54 (1.07,6.05)	0.78 (0.18,3.36)	3.41 (0.15,75.13)
	3.35 (0.58,19.28)	0.95 (0.25,3.65)	3	1.34 (0.45,4.01)	0.44 (0.14,1.34)	1.19 (0.28,4.97)	2.22 (0.56,8.83)	1.69 (0.55,5.19)	6.15 (0.68,55.84)	2.46 (0.41,14.63)	2.09 (0.66,6.65)	2.66 (0.10,71.84)	20.20 (2.35,174.05)	1.66 (0.16,17.33)	2.41 (0.64,9.03)	0.74 (0.10,5.40)	3.22 (0.13,78.87)
	2.50 (0.32,19.63)	0.70 (0.12,4.00)	0.74 (0.25,2.22)	4	0.33 (0.07,1.56)	0.88 (0.15,5.35)	1.65 (0.28,9.62)	1.25 (0.26,6.02)	4.58 (0.39,53.69)	1.83 (0.23,14.82)	1.55 (0.32,7.64)	1.98 (0.06,63.80)	15.03 (1.34,168.29)	1.24 (0.09,16.44)	1.79 (0.32,9.96)	0.55 (0.06,5.33)	2.40 (0.08,70.40)
	7.65 (2.00,29.36)	2.16 (1.00,4.68)	2.28 (0.74,7.00)	3.07 (0.64,14.68)	6	2.71 (1.11,6.62)	5.07 (2.24,11.48)	3.85 (2.63,5.63)	14.05 (1.56,126.75)	5.61 (1.39,22.60)	4.76 (3.05,7.45)	6.08 (0.27,134.72)	46.11 (7.32,290.36)	3.79 (0.48,29.97)	5.49 (2.70,11.19)	1.69 (0.33,8.80)	7.35 (0.37,146.99)
	2.82 (0.56,14.19)	0.80 (0.24,2.59)	0.84 (0.20,3.52)	1.13 (0.19,6.86)	0.37 (0.15,0.90)	7	1.87 (0.56,6.27)	1.42 (0.54,3.74)	5.18 (0.48,55.67)	2.07 (0.40,10.83)	1.76 (0.65,4.74)	2.24 (0.09,56.41)	17.02 (2.20,131.57)	1.40 (0.15,13.29)	2.03 (0.65,6.35)	0.62 (0.10,4.07)	2.71 (0.12,61.80)
	1.51 (0.34,6.70)	0.43 (0.20,0.90)	0.45 (0.11,1.79)	0.60 (0.10,3.52)	0.20 (0.09,0.45)	0.53 (0.16,1.79)	9	0.76 (0.31,1.85)	2.77 (0.27,28.89)	1.11 (0.33,3.76)	0.94 (0.38,2.30)	1.20 (0.05,29.53)	9.09 (1.29,63.86)	0.75 (0.10,5.86)	1.08 (0.41,2.89)	0.33 (0.06,1.72)	1.45 (0.07,32.34)
	1.99 (0.49,8.04)	0.56 (0.24,1.31)	0.59 (0.19,1.83)	0.80 (0.17,3.83)	0.26 (0.18,0.38)	0.70 (0.27,1.86)	1.32 (0.54,3.23)	11	3.65 (0.40,33.55)	1.46 (0.35,6.16)	1.24 (0.74,2.07)	1.58 (0.07,35.85)	11.99 (1.83,78.44)	0.99 (0.12,8.03)	1.43 (0.64,3.18)	0.44 (0.08,2.38)	1.91 (0.09,39.15)
	0.54 (0.04,7.18)	0.15 (0.01,1.58)	0.16 (0.02,1.47)	0.22 (0.02,2.56)	0.07 (0.01,0.64)	0.19 (0.02,2.07)	0.36 (0.03,3.77)	0.27 (0.03,2.52)	15	0.40 (0.03,5.39)	0.34 (0.04,3.16)	0.43 (0.01,19.35)	3.28 (0.19,57.76)	0.27 (0.01,5.51)	0.39 (0.04,3.94)	0.12 (0.01,1.88)	0.52 (0.01,21.52)
	1.36 (0.21,8.95)	0.38 (0.09,1.56)	0.41 (0.07,2.42)	0.55 (0.07,4.43)	0.18 (0.04,0.72)	0.48 (0.09,2.53)	0.90 (0.27,3.07)	0.69 (0.16,2.90)	2.50 (0.19,33.80)	19	0.85 (0.20,3.60)	1.08 (0.04,32.38)	8.22 (0.86,78.91)	0.68 (0.06,7.25)	0.98 (0.22,4.43)	0.30 (0.04,2.27)	1.31 (0.05,35.66)
	1.61 (0.39,6.59)	0.45 (0.20,1.04)	0.48 (0.15,1.53)	0.64 (0.13,3.17)	0.21 (0.13,0.33)	0.57 (0.21,1.53)	1.06 (0.43,2.61)	0.81 (0.48,1.35)	2.95 (0.32,27.48)	1.18 (0.28,5.00)	20	1.28 (0.06,29.19)	9.68 (1.46,64.08)	0.80 (0.10,6.43)	1.15 (0.51,2.59)	0.36 (0.07,1.90)	1.54 (0.07,31.89)
	1.26 (0.04,36.86)	0.36 (0.01,8.65)	0.38 (0.01,10.12)	0.50 (0.02,16.23)	0.16 (0.01,3.64)	0.45 (0.02,11.20)	0.83 (0.03,20.54)	0.63 (0.03,14.34)	2.31 (0.05,103.22)	0.92 (0.03,27.56)	0.78 (0.03,17.92)	21	7.58 (0.21,278.43)	0.62 (0.02,25.86)	0.90 (0.04,21.70)	0.28 (0.01,9.31)	1.21 (0.02,89.95)
	0.17 (0.05,0.58)	0.05 (0.01,0.33)	0.05 (0.01,0.43)	0.07 (0.01,0.74)	0.02 (0.00,0.14)	0.06 (0.01,0.45)	0.11 (0.02,0.77)	0.08 (0.01,0.55)	0.30 (0.02,5.36)	0.12 (0.01,1.17)	0.10 (0.02,0.68)	0.13 (0.00,4.84)	22	0.08 (0.01,1.28)	0.12 (0.02,0.85)	0.04 (0.00,0.42)	0.16 (0.00,5.36)
	2.02 (0.18,23.10)	0.57 (0.08,3.87)	0.60 (0.06,6.27)	0.81 (0.06,10.74)	0.26 (0.03,2.08)	0.71 (0.08,6.78)	1.34 (0.17,10.47)	1.01 (0.12,8.25)	3.70 (0.18,75.53)	1.48 (0.14,15.85)	1.26 (0.16,10.14)	1.60 (0.04,66.39)	12.15 (0.78,188.73)	30	1.45 (0.18,11.85)	0.45 (0.05,4.40)	1.94 (0.05,73.74)
	1.39 (0.31,6.29)	0.39 (0.17,0.93)	0.42 (0.11,1.56)	0.56 (0.10,3.10)	0.18 (0.09,0.37)	0.49 (0.16,1.54)	0.92 (0.35,2.47)	0.70 (0.31,1.56)	2.56 (0.25,25.77)	1.02 (0.23,4.61)	0.87 (0.39,1.95)	1.11 (0.05,26.58)	8.39 (1.18,59.75)	0.69 (0.08,5.66)	31	0.31 (0.06,1.68)	1.34 (0.06,29.08)
	4.52 (0.56,36.77)	1.28 (0.30,5.47)	1.35 (0.19,9.82)	1.81 (0.19,17.48)	0.59 (0.11,3.07)	1.60 (0.25,10.43)	3.00 (0.58,15.43)	2.27 (0.42,12.26)	8.30 (0.53,129.33)	3.31 (0.44,24.96)	2.81 (0.53,15.05)	3.59 (0.11,120.09)	27.24 (2.37,313.62)	2.24 (0.23,22.11)	3.25 (0.60,17.65)	32	4.34 (0.14,132.65)
	1.04 (0.04,27.74)	0.29 (0.01,6.47)	0.31 (0.01,7.60)	0.42 (0.01,12.24)	0.14 (0.01,2.72)	0.37 (0.02,8.39)	0.69 (0.03,15.38)	0.52 (0.03,10.71)	1.91 (0.05,78.51)	0.76 (0.03,20.75)	0.65 (0.03,13.38)	0.83 (0.01,61.50)	6.27 (0.19,210.79)	0.52 (0.01,19.63)	0.75 (0.03,16.23)	0.23 (0.01,7.03)	33
