## Supplementary Table 6 for "Diagnostic Efficacy of Various Imaging Modalities Across Different Stages of Prostate Cancer: A Network Meta-Analysis of Diagnostic Studies"

### Sheet: Sheet1
	Sensitivity
	1	4.80 (0.15,154.61)	1.25 (0.07,22.55)	0.42 (0.04,4.18)	0.69 (0.04,12.16)	2.10 (0.15,28.60)	6.88 (0.23,203.35)	3.11 (0.24,40.86)	13.57 (2.03,90.88)	13.57 (0.19,964.31)	3.84 (0.25,59.03)	44.24 (0.36,5508.46)	3.21 (0.06,177.10)
	0.21 (0.01,6.70)	2	0.26 (0.01,5.78)	0.09 (0.01,1.16)	0.14 (0.01,3.17)	0.44 (0.03,7.53)	1.43 (0.04,51.25)	0.65 (0.04,10.16)	2.83 (0.05,147.99)	2.82 (0.24,33.57)	0.80 (0.06,10.76)	9.21 (0.32,262.54)	0.67 (0.01,43.86)
	0.80 (0.04,14.35)	3.83 (0.17,84.82)	3	0.33 (0.06,1.90)	0.55 (0.05,6.09)	1.67 (0.21,13.17)	5.49 (0.46,65.42)	2.48 (0.40,15.51)	10.83 (0.34,344.30)	10.82 (0.21,570.52)	3.07 (0.32,29.65)	35.29 (0.37,3381.48)	2.56 (0.06,105.17)
	2.40 (0.24,24.07)	11.53 (0.86,154.51)	3.01 (0.53,17.18)	6	1.66 (0.30,9.13)	5.03 (1.47,17.21)	16.51 (1.38,197.20)	7.46 (2.37,23.53)	32.57 (1.64,646.81)	32.56 (0.90,1175.85)	9.22 (2.13,39.92)	106.17 (1.53,7353.43)	7.71 (0.29,204.99)
	1.45 (0.08,25.54)	6.96 (0.32,153.49)	1.82 (0.16,20.11)	0.60 (0.11,3.33)	7	3.04 (0.36,25.86)	9.97 (0.50,199.62)	4.51 (0.63,32.08)	19.67 (0.63,614.71)	19.66 (0.37,1033.28)	5.57 (0.59,52.54)	64.11 (0.67,6126.67)	4.66 (0.12,188.00)
	0.48 (0.03,6.50)	2.29 (0.13,39.51)	0.60 (0.08,4.70)	0.20 (0.06,0.68)	0.33 (0.04,2.80)	11	3.28 (0.21,50.89)	1.48 (0.36,6.11)	6.47 (0.26,163.85)	6.47 (0.15,281.58)	1.83 (0.27,12.35)	21.09 (0.26,1713.01)	1.53 (0.05,50.89)
	0.15 (0.00,4.30)	0.70 (0.02,24.97)	0.18 (0.02,2.17)	0.06 (0.01,0.72)	0.10 (0.01,2.01)	0.30 (0.02,4.73)	15	0.45 (0.03,6.33)	1.97 (0.04,95.86)	1.97 (0.03,152.80)	0.56 (0.03,9.93)	6.43 (0.05,864.29)	0.47 (0.01,28.53)
	0.32 (0.02,4.23)	1.54 (0.10,24.25)	0.40 (0.06,2.52)	0.13 (0.04,0.42)	0.22 (0.03,1.58)	0.67 (0.16,2.78)	2.21 (0.16,31.01)	20	4.37 (0.18,107.27)	4.36 (0.11,176.94)	1.24 (0.20,7.77)	14.23 (0.19,1087.50)	1.03 (0.03,33.40)
	0.07 (0.01,0.49)	0.35 (0.01,18.53)	0.09 (0.00,2.94)	0.03 (0.00,0.61)	0.05 (0.00,1.59)	0.15 (0.01,3.91)	0.51 (0.01,24.64)	0.23 (0.01,5.63)	22	1.00 (0.01,106.51)	0.28 (0.01,7.90)	3.26 (0.02,582.48)	0.24 (0.00,20.02)
	0.07 (0.00,5.24)	0.35 (0.03,4.21)	0.09 (0.00,4.87)	0.03 (0.00,1.11)	0.05 (0.00,2.67)	0.15 (0.00,6.73)	0.51 (0.01,39.31)	0.23 (0.01,9.29)	1.00 (0.01,106.60)	30	0.28 (0.01,10.25)	3.26 (0.09,113.74)	0.24 (0.00,30.58)
	0.26 (0.02,4.00)	1.25 (0.09,16.80)	0.33 (0.03,3.15)	0.11 (0.03,0.47)	0.18 (0.02,1.69)	0.55 (0.08,3.68)	1.79 (0.10,31.81)	0.81 (0.13,5.08)	3.53 (0.13,98.49)	3.53 (0.10,127.76)	31	11.51 (0.17,798.72)	0.84 (0.02,30.37)
	0.02 (0.00,2.81)	0.11 (0.00,3.09)	0.03 (0.00,2.71)	0.01 (0.00,0.65)	0.02 (0.00,1.49)	0.05 (0.00,3.85)	0.16 (0.00,20.91)	0.07 (0.00,5.37)	0.31 (0.00,54.82)	0.31 (0.01,10.70)	0.09 (0.00,6.03)	32	0.07 (0.00,15.44)
	0.31 (0.01,17.15)	1.49 (0.02,97.98)	0.39 (0.01,16.00)	0.13 (0.00,3.45)	0.21 (0.01,8.67)	0.65 (0.02,21.68)	2.14 (0.04,130.79)	0.97 (0.03,31.26)	4.22 (0.05,357.16)	4.22 (0.03,544.98)	1.20 (0.03,43.45)	13.77 (0.06,2925.77)	33
	Specificity
	1	5.20 (0.21,131.34)	0.92 (0.02,35.95)	0.66 (0.05,8.62)	8.45 (0.34,210.00)	2.64 (0.14,48.55)	2.97 (0.10,85.94)	0.46 (0.03,8.03)	0.41 (0.04,4.03)	3.41 (0.05,212.55)	4.74 (0.28,79.86)	0.90 (0.02,50.40)	3.46 (0.04,281.34)
	0.19 (0.01,4.85)	2	0.18 (0.01,4.45)	0.13 (0.02,0.89)	1.62 (0.11,24.96)	0.51 (0.05,5.22)	0.57 (0.03,10.39)	0.09 (0.01,0.76)	0.08 (0.00,4.10)	0.66 (0.05,8.64)	0.91 (0.13,6.33)	0.17 (0.02,1.91)	0.66 (0.01,38.79)
	1.09 (0.03,42.39)	5.65 (0.22,142.07)	3	0.72 (0.05,9.73)	9.18 (0.38,223.91)	2.86 (0.16,51.88)	3.23 (0.28,37.29)	0.50 (0.03,7.63)	0.44 (0.01,33.33)	3.71 (0.06,230.11)	5.15 (0.30,88.53)	0.98 (0.02,54.56)	3.76 (0.05,312.47)
	1.52 (0.12,19.88)	7.90 (1.12,55.60)	1.40 (0.10,19.02)	6	12.83 (1.87,88.01)	4.00 (1.02,15.73)	4.51 (0.51,39.49)	0.70 (0.20,2.46)	0.62 (0.02,19.38)	5.18 (0.20,131.46)	7.20 (2.24,23.12)	1.37 (0.06,30.21)	5.25 (0.15,186.19)
	0.12 (0.00,2.94)	0.62 (0.04,9.47)	0.11 (0.00,2.66)	0.08 (0.01,0.53)	7	0.31 (0.03,3.24)	0.35 (0.02,6.16)	0.05 (0.01,0.50)	0.05 (0.00,2.50)	0.40 (0.01,17.30)	0.56 (0.06,5.16)	0.11 (0.00,4.06)	0.41 (0.01,23.61)
	0.38 (0.02,6.99)	1.97 (0.19,20.35)	0.35 (0.02,6.34)	0.25 (0.06,0.98)	3.21 (0.31,33.33)	11	1.13 (0.09,14.30)	0.17 (0.04,0.84)	0.15 (0.00,6.29)	1.29 (0.04,41.92)	1.80 (0.30,10.70)	0.34 (0.01,9.73)	1.31 (0.03,59.96)
	0.34 (0.01,9.74)	1.75 (0.10,31.91)	0.31 (0.03,3.59)	0.22 (0.03,1.94)	2.84 (0.16,49.85)	0.89 (0.07,11.26)	15	0.15 (0.01,1.75)	0.14 (0.00,8.04)	1.15 (0.02,55.76)	1.60 (0.14,18.58)	0.30 (0.01,13.13)	1.16 (0.02,75.84)
	2.18 (0.12,38.31)	11.37 (1.32,97.60)	2.01 (0.13,30.86)	1.44 (0.41,5.08)	18.45 (1.98,171.67)	5.75 (1.19,27.85)	6.49 (0.57,73.44)	20	0.89 (0.02,34.87)	7.45 (0.26,214.04)	10.35 (1.96,54.66)	1.97 (0.08,49.45)	7.56 (0.17,332.51)
	2.45 (0.25,24.23)	12.77 (0.24,668.55)	2.26 (0.03,170.10)	1.62 (0.05,50.59)	20.73 (0.40,1071.98)	6.46 (0.16,263.06)	7.29 (0.12,426.88)	1.12 (0.03,44.00)	22	8.37 (0.07,942.84)	11.62 (0.31,441.25)	2.21 (0.02,226.73)	8.49 (0.06,1209.00)
	0.29 (0.00,18.26)	1.53 (0.12,20.11)	0.27 (0.00,16.76)	0.19 (0.01,4.90)	2.48 (0.06,106.10)	0.77 (0.02,25.01)	0.87 (0.02,42.25)	0.13 (0.00,3.86)	0.12 (0.00,13.46)	30	1.39 (0.06,35.00)	0.26 (0.03,2.54)	1.01 (0.01,125.12)
	0.21 (0.01,3.56)	1.10 (0.16,7.64)	0.19 (0.01,3.34)	0.14 (0.04,0.45)	1.78 (0.19,16.40)	0.56 (0.09,3.31)	0.63 (0.05,7.30)	0.10 (0.02,0.51)	0.09 (0.00,3.27)	0.72 (0.03,18.14)	31	0.19 (0.01,4.17)	0.73 (0.02,31.17)
	1.11 (0.02,61.93)	5.77 (0.52,63.64)	1.02 (0.02,56.85)	0.73 (0.03,16.10)	9.37 (0.25,355.91)	2.92 (0.10,83.05)	3.29 (0.08,142.27)	0.51 (0.02,12.74)	0.45 (0.00,46.30)	3.78 (0.39,36.38)	5.25 (0.24,114.99)	32	3.84 (0.03,431.16)
	0.29 (0.00,23.50)	1.50 (0.03,87.78)	0.27 (0.00,22.14)	0.19 (0.01,6.75)	2.44 (0.04,140.80)	0.76 (0.02,34.79)	0.86 (0.01,55.89)	0.13 (0.00,5.83)	0.12 (0.00,16.78)	0.99 (0.01,121.68)	1.37 (0.03,58.48)	0.26 (0.00,29.32)	33
	Positive Predictive Value
	1	5.09 (0.41,63.31)	0.73 (0.04,12.92)	0.56 (0.08,4.01)	1.98 (0.25,15.41)	2.08 (0.26,16.45)	2.40 (0.19,29.46)	0.45 (0.06,3.44)	0.92 (0.21,4.09)	4.14 (0.17,103.19)	4.22 (0.50,35.66)	1.36 (0.06,29.15)	3.06 (0.08,118.56)
	0.20 (0.02,2.45)	2	0.14 (0.01,1.94)	0.11 (0.02,0.52)	0.39 (0.07,2.05)	0.41 (0.08,2.16)	0.47 (0.05,4.25)	0.09 (0.02,0.44)	0.18 (0.01,3.38)	0.81 (0.11,5.99)	0.83 (0.18,3.83)	0.27 (0.05,1.53)	0.60 (0.02,19.00)
	1.37 (0.08,24.10)	6.95 (0.52,93.69)	3	0.76 (0.09,6.09)	2.70 (0.31,23.31)	2.84 (0.33,24.54)	3.27 (0.48,22.29)	0.62 (0.08,5.10)	1.25 (0.05,31.90)	5.66 (0.21,150.16)	5.77 (0.62,53.71)	1.85 (0.08,42.54)	4.18 (0.10,171.66)
	1.80 (0.25,12.99)	9.16 (1.91,43.83)	1.32 (0.16,10.57)	6	3.56 (2.03,6.22)	3.74 (2.03,6.89)	4.31 (0.92,20.24)	0.82 (0.53,1.26)	1.65 (0.14,19.69)	7.46 (0.59,94.18)	7.60 (3.40,16.99)	2.44 (0.23,25.50)	5.51 (0.25,119.50)
	0.51 (0.06,3.94)	2.57 (0.49,13.57)	0.37 (0.04,3.20)	0.28 (0.16,0.49)	7	1.05 (0.46,2.41)	1.21 (0.23,6.27)	0.23 (0.11,0.47)	0.46 (0.04,5.89)	2.10 (0.16,28.13)	2.14 (0.80,5.69)	0.69 (0.06,7.65)	1.55 (0.07,35.32)
	0.48 (0.06,3.80)	2.45 (0.46,12.94)	0.35 (0.04,3.04)	0.27 (0.15,0.49)	0.95 (0.42,2.17)	11	1.15 (0.22,6.04)	0.22 (0.12,0.39)	0.44 (0.03,5.66)	1.99 (0.15,26.80)	2.03 (0.74,5.55)	0.65 (0.06,7.29)	1.47 (0.06,33.89)
	0.42 (0.03,5.14)	2.12 (0.24,19.16)	0.31 (0.04,2.08)	0.23 (0.05,1.09)	0.83 (0.16,4.27)	0.87 (0.17,4.55)	15	0.19 (0.04,0.94)	0.38 (0.02,7.11)	1.73 (0.09,33.70)	1.76 (0.31,10.08)	0.57 (0.03,9.40)	1.28 (0.04,40.00)
	2.20 (0.29,16.64)	11.19 (2.26,55.48)	1.61 (0.20,13.23)	1.22 (0.79,1.89)	4.35 (2.15,8.82)	4.58 (2.59,8.07)	5.27 (1.07,26.01)	20	2.02 (0.16,24.99)	9.12 (0.71,117.66)	9.29 (3.75,23.02)	2.99 (0.28,31.91)	6.73 (0.30,150.59)
	1.09 (0.24,4.85)	5.54 (0.30,103.80)	0.80 (0.03,20.27)	0.60 (0.05,7.20)	2.15 (0.17,27.28)	2.26 (0.18,29.04)	2.61 (0.14,48.38)	0.49 (0.04,6.12)	22	4.51 (0.13,156.32)	4.60 (0.34,62.19)	1.48 (0.05,44.79)	3.33 (0.06,173.12)
	0.24 (0.01,6.01)	1.23 (0.17,9.02)	0.18 (0.01,4.68)	0.13 (0.01,1.69)	0.48 (0.04,6.40)	0.50 (0.04,6.74)	0.58 (0.03,11.25)	0.11 (0.01,1.41)	0.22 (0.01,7.67)	30	1.02 (0.08,12.57)	0.33 (0.07,1.51)	0.74 (0.01,39.79)
	0.24 (0.03,2.00)	1.20 (0.26,5.55)	0.17 (0.02,1.61)	0.13 (0.06,0.29)	0.47 (0.18,1.25)	0.49 (0.18,1.35)	0.57 (0.10,3.24)	0.11 (0.04,0.27)	0.22 (0.02,2.94)	0.98 (0.08,12.11)	31	0.32 (0.03,3.27)	0.72 (0.03,17.43)
	0.74 (0.03,15.84)	3.75 (0.65,21.51)	0.54 (0.02,12.39)	0.41 (0.04,4.28)	1.46 (0.13,16.25)	1.53 (0.14,17.13)	1.77 (0.11,29.29)	0.33 (0.03,3.58)	0.68 (0.02,20.53)	3.06 (0.66,14.08)	3.11 (0.31,31.70)	32	2.26 (0.05,108.08)
	0.33 (0.01,12.66)	1.66 (0.05,52.49)	0.24 (0.01,9.82)	0.18 (0.01,3.94)	0.65 (0.03,14.73)	0.68 (0.03,15.65)	0.78 (0.02,24.50)	0.15 (0.01,3.32)	0.30 (0.01,15.59)	1.35 (0.03,73.00)	1.38 (0.06,33.19)	0.44 (0.01,21.24)	33
	Negative Predictive Value
	1	4.75 (0.26,86.02)	1.24 (0.13,11.77)	0.49 (0.09,2.77)	1.93 (0.23,16.42)	1.97 (0.34,11.52)	7.27 (0.43,123.36)	2.15 (0.36,12.86)	6.02 (1.71,21.16)	10.90 (0.33,357.14)	4.14 (0.48,35.51)	28.85 (0.45,1848.77)	3.63 (0.11,115.14)
	0.21 (0.01,3.81)	2	0.26 (0.02,4.03)	0.10 (0.01,1.07)	0.41 (0.03,5.75)	0.41 (0.04,4.37)	1.53 (0.06,38.78)	0.45 (0.04,4.80)	1.27 (0.05,29.81)	2.29 (0.33,16.06)	0.87 (0.08,9.03)	6.07 (0.31,120.33)	0.76 (0.02,33.95)
	0.81 (0.08,7.64)	3.83 (0.25,58.93)	3	0.40 (0.09,1.69)	1.56 (0.23,10.62)	1.58 (0.36,7.00)	5.86 (0.62,55.79)	1.73 (0.40,7.53)	4.85 (0.37,63.80)	8.78 (0.31,251.82)	3.34 (0.49,22.97)	23.24 (0.41,1332.75)	2.93 (0.11,81.34)
	2.02 (0.36,11.36)	9.62 (0.94,98.54)	2.51 (0.59,10.64)	6	3.91 (1.10,13.88)	3.98 (2.69,5.89)	14.73 (1.56,138.99)	4.36 (2.72,6.98)	12.20 (1.44,103.01)	22.06 (1.06,458.26)	8.39 (2.33,30.19)	58.41 (1.33,2574.07)	7.35 (0.37,146.99)
	0.52 (0.06,4.40)	2.46 (0.17,34.80)	0.64 (0.09,4.39)	0.26 (0.07,0.91)	7	1.02 (0.27,3.83)	3.77 (0.29,49.60)	1.11 (0.29,4.31)	3.12 (0.26,37.32)	5.64 (0.21,151.13)	2.15 (0.35,13.00)	14.94 (0.28,809.43)	1.88 (0.07,48.62)
	0.51 (0.09,2.98)	2.42 (0.23,25.52)	0.63 (0.14,2.79)	0.25 (0.17,0.37)	0.98 (0.26,3.70)	11	3.70 (0.38,36.01)	1.10 (0.64,1.87)	3.06 (0.35,26.83)	5.54 (0.26,117.85)	2.11 (0.55,8.04)	14.68 (0.33,658.96)	1.85 (0.09,37.89)
	0.14 (0.01,2.33)	0.65 (0.03,16.53)	0.17 (0.02,1.62)	0.07 (0.01,0.64)	0.27 (0.02,3.50)	0.27 (0.03,2.63)	15	0.30 (0.03,2.89)	0.83 (0.04,18.33)	1.50 (0.03,65.15)	0.57 (0.04,7.55)	3.97 (0.05,323.07)	0.50 (0.01,21.08)
	0.46 (0.08,2.78)	2.21 (0.21,23.39)	0.58 (0.13,2.50)	0.23 (0.14,0.37)	0.90 (0.23,3.47)	0.91 (0.53,1.56)	3.38 (0.35,32.95)	20	2.80 (0.31,24.88)	5.06 (0.24,107.93)	1.93 (0.49,7.51)	13.40 (0.30,603.14)	1.69 (0.08,34.99)
	0.17 (0.05,0.58)	0.79 (0.03,18.53)	0.21 (0.02,2.71)	0.08 (0.01,0.69)	0.32 (0.03,3.83)	0.33 (0.04,2.86)	1.21 (0.05,26.73)	0.36 (0.04,3.18)	22	1.81 (0.04,73.82)	0.69 (0.06,8.28)	4.79 (0.06,369.47)	0.60 (0.02,23.85)
	0.09 (0.00,3.01)	0.44 (0.06,3.05)	0.11 (0.00,3.27)	0.05 (0.00,0.94)	0.18 (0.01,4.74)	0.18 (0.01,3.83)	0.67 (0.02,29.02)	0.20 (0.01,4.21)	0.55 (0.01,22.55)	30	0.38 (0.02,7.96)	2.65 (0.11,66.39)	0.33 (0.00,23.67)
	0.24 (0.03,2.07)	1.15 (0.11,11.87)	0.30 (0.04,2.06)	0.12 (0.03,0.43)	0.47 (0.08,2.82)	0.47 (0.12,1.81)	1.76 (0.13,23.26)	0.52 (0.13,2.03)	1.45 (0.12,17.51)	2.63 (0.13,55.06)	31	6.96 (0.16,308.78)	0.88 (0.03,22.78)
	0.03 (0.00,2.22)	0.16 (0.01,3.26)	0.04 (0.00,2.47)	0.02 (0.00,0.75)	0.07 (0.00,3.63)	0.07 (0.00,3.06)	0.25 (0.00,20.54)	0.07 (0.00,3.36)	0.21 (0.00,16.11)	0.38 (0.02,9.47)	0.14 (0.00,6.37)	32	0.13 (0.00,15.72)
	0.28 (0.01,8.72)	1.31 (0.03,58.02)	0.34 (0.01,9.50)	0.14 (0.01,2.72)	0.53 (0.02,13.74)	0.54 (0.03,11.09)	2.00 (0.05,84.54)	0.59 (0.03,12.29)	1.66 (0.04,65.57)	3.00 (0.04,213.06)	1.14 (0.04,29.64)	7.94 (0.06,991.69)	33
