## Supplementary Table 7 for "Diagnostic Efficacy of Various Imaging Modalities Across Different Stages of Prostate Cancer: A Network Meta-Analysis of Diagnostic Studies"

### Sheet: Sheet1
	Sensitivity
	1	0.08 (0.00,5.05)	0.01 (0.00,6.00)	0.11 (0.00,7.21)	0.17 (0.00,7.95)	0.03 (0.00,6.37)	0.17 (0.00,20.05)	0.95 (0.01,158.70)	0.97 (0.00,333.92)	0.34 (0.00,25.31)	0.02 (0.00,3.78)
	12.90 (0.20,840.69)	2	0.19 (0.00,21.38)	1.39 (0.20,9.90)	2.25 (0.42,12.15)	0.41 (0.01,17.95)	2.25 (0.08,59.83)	12.26 (0.54,278.79)	12.51 (0.14,1133.75)	4.39 (0.73,26.40)	0.31 (0.02,5.41)
	67.98 (0.17,27734.42)	5.27 (0.05,593.43)	3	7.32 (0.10,538.13)	11.84 (0.11,1227.30)	2.15 (0.13,36.53)	11.84 (0.05,2695.32)	64.61 (0.27,15496.11)	65.91 (0.18,24288.13)	23.11 (0.23,2328.19)	1.62 (0.01,407.01)
	9.28 (0.14,621.27)	0.72 (0.10,5.12)	0.14 (0.00,10.04)	6	1.62 (0.28,9.33)	0.29 (0.01,7.46)	1.62 (0.06,44.54)	8.82 (0.29,264.57)	9.00 (0.16,520.08)	3.16 (0.59,16.88)	0.22 (0.01,7.14)
	5.74 (0.13,261.96)	0.44 (0.08,2.40)	0.08 (0.00,8.75)	0.62 (0.11,3.57)	9	0.18 (0.00,7.19)	1.00 (0.06,16.68)	5.46 (0.18,164.29)	5.56 (0.07,462.04)	1.95 (0.27,14.35)	0.14 (0.00,3.81)
	31.56 (0.16,6341.75)	2.45 (0.06,107.41)	0.46 (0.03,7.87)	3.40 (0.13,86.20)	5.50 (0.14,217.45)	11	5.50 (0.05,564.15)	30.00 (0.27,3272.48)	30.60 (0.17,5477.20)	10.73 (0.28,409.44)	0.75 (0.01,86.61)
	5.74 (0.05,660.38)	0.44 (0.02,11.84)	0.08 (0.00,19.22)	0.62 (0.02,17.03)	1.00 (0.06,16.68)	0.18 (0.00,18.66)	19	5.46 (0.07,452.22)	5.56 (0.03,1049.14)	1.95 (0.06,61.45)	0.14 (0.00,10.68)
	1.05 (0.01,175.68)	0.08 (0.00,1.85)	0.02 (0.00,3.71)	0.11 (0.00,3.40)	0.18 (0.01,5.52)	0.03 (0.00,3.64)	0.18 (0.00,15.20)	20	1.02 (0.01,203.05)	0.36 (0.02,8.29)	0.03 (0.00,1.74)
	1.03 (0.00,355.24)	0.08 (0.00,7.24)	0.02 (0.00,5.59)	0.11 (0.00,6.42)	0.18 (0.00,14.92)	0.03 (0.00,5.85)	0.18 (0.00,33.88)	0.98 (0.00,195.15)	21	0.35 (0.00,28.26)	0.02 (0.00,5.13)
	2.94 (0.04,219.03)	0.23 (0.04,1.37)	0.04 (0.00,4.36)	0.32 (0.06,1.69)	0.51 (0.07,3.77)	0.09 (0.00,3.56)	0.51 (0.02,16.14)	2.80 (0.12,64.82)	2.85 (0.04,229.89)	31	0.07 (0.00,2.06)
	41.94 (0.26,6646.39)	3.25 (0.18,57.11)	0.62 (0.00,154.90)	4.52 (0.14,145.78)	7.31 (0.26,203.33)	1.33 (0.01,152.91)	7.31 (0.09,570.07)	39.86 (0.57,2765.36)	40.66 (0.19,8486.66)	14.26 (0.48,419.56)	32
	Specificity
	1	2.46 (0.10,60.52)	0.92 (0.00,241.34)	0.50 (0.02,13.51)	5.21 (0.24,113.26)	2.79 (0.03,260.89)	16.11 (0.18,1420.07)	2.45 (0.08,77.64)	0.92 (0.02,41.62)	3.18 (0.12,86.82)	17.86 (0.22,1431.85)
	0.41 (0.02,9.97)	2	0.37 (0.00,39.29)	0.20 (0.06,0.70)	2.11 (0.88,5.08)	1.13 (0.04,32.41)	6.54 (0.23,189.85)	0.99 (0.25,4.02)	0.37 (0.04,3.65)	1.29 (0.44,3.82)	7.25 (0.36,144.93)
	1.09 (0.00,285.75)	2.68 (0.03,282.43)	3	0.54 (0.01,48.64)	5.67 (0.05,588.47)	3.04 (0.12,76.79)	17.53 (0.06,5077.19)	2.67 (0.02,327.77)	1.00 (0.01,132.21)	3.46 (0.03,346.09)	19.43 (0.08,4936.42)
	2.00 (0.07,53.87)	4.92 (1.44,16.84)	1.84 (0.02,163.87)	6	10.41 (3.22,33.63)	5.57 (0.25,126.26)	32.18 (1.01,1021.44)	4.90 (0.87,27.44)	1.83 (0.27,12.52)	6.35 (2.30,17.56)	35.67 (1.40,909.17)
	0.19 (0.01,4.17)	0.47 (0.20,1.14)	0.18 (0.00,18.31)	0.10 (0.03,0.31)	9	0.54 (0.02,15.02)	3.09 (0.12,79.96)	0.47 (0.10,2.26)	0.18 (0.02,1.67)	0.61 (0.18,2.04)	3.43 (0.15,77.69)
	0.36 (0.00,33.52)	0.88 (0.03,25.29)	0.33 (0.01,8.33)	0.18 (0.01,4.07)	1.87 (0.07,52.38)	11	5.78 (0.05,608.73)	0.88 (0.02,31.06)	0.33 (0.01,12.85)	1.14 (0.04,30.36)	6.40 (0.07,574.72)
	0.06 (0.00,5.47)	0.15 (0.01,4.44)	0.06 (0.00,16.52)	0.03 (0.00,0.99)	0.32 (0.01,8.36)	0.17 (0.00,18.25)	19	0.15 (0.00,5.63)	0.06 (0.00,2.98)	0.20 (0.01,6.34)	1.11 (0.01,100.56)
	0.41 (0.01,12.92)	1.01 (0.25,4.06)	0.37 (0.00,46.06)	0.20 (0.04,1.14)	2.13 (0.44,10.20)	1.14 (0.03,40.22)	6.57 (0.18,243.25)	20	0.37 (0.03,4.95)	1.30 (0.25,6.76)	7.29 (0.27,198.43)
	1.09 (0.02,49.39)	2.68 (0.27,26.28)	1.00 (0.01,132.51)	0.55 (0.08,3.73)	5.68 (0.60,53.92)	3.04 (0.08,118.67)	17.55 (0.34,916.79)	2.67 (0.20,35.29)	21	3.46 (0.39,30.46)	19.46 (0.45,840.15)
	0.31 (0.01,8.59)	0.77 (0.26,2.29)	0.29 (0.00,28.91)	0.16 (0.06,0.44)	1.64 (0.49,5.48)	0.88 (0.03,23.37)	5.07 (0.16,162.73)	0.77 (0.15,4.02)	0.29 (0.03,2.54)	31	5.62 (0.23,135.83)
	0.06 (0.00,4.49)	0.14 (0.01,2.76)	0.05 (0.00,13.07)	0.03 (0.00,0.71)	0.29 (0.01,6.61)	0.16 (0.00,14.02)	0.90 (0.01,81.83)	0.14 (0.01,3.74)	0.05 (0.00,2.22)	0.18 (0.01,4.30)	32
	Positive Predictive Value
	1	1.98 (0.08,50.57)	0.80 (0.00,213.56)	0.58 (0.02,16.07)	4.35 (0.19,98.89)	2.58 (0.03,243.94)	13.06 (0.13,1332.79)	3.41 (0.10,122.41)	1.75 (0.03,109.10)	3.43 (0.12,97.77)	10.76 (0.12,935.90)
	0.51 (0.02,12.95)	2	0.41 (0.00,42.61)	0.30 (0.09,0.99)	2.20 (0.92,5.27)	1.31 (0.05,36.87)	6.61 (0.20,223.71)	1.73 (0.36,8.30)	0.89 (0.06,13.82)	1.74 (0.57,5.30)	5.44 (0.25,117.40)
	1.25 (0.00,333.34)	2.47 (0.02,259.74)	3	0.73 (0.01,65.29)	5.44 (0.05,559.02)	3.23 (0.13,82.71)	16.32 (0.05,5144.43)	4.26 (0.03,552.48)	2.19 (0.01,368.54)	4.29 (0.04,433.48)	13.44 (0.05,3554.08)
	1.71 (0.06,47.27)	3.39 (1.01,11.38)	1.37 (0.02,123.02)	6	7.47 (2.44,22.82)	4.43 (0.20,99.53)	22.40 (0.62,811.81)	5.85 (0.91,37.49)	3.00 (0.25,35.33)	5.89 (2.07,16.77)	18.45 (0.68,500.84)
	0.23 (0.01,5.21)	0.45 (0.19,1.09)	0.18 (0.00,18.89)	0.13 (0.04,0.41)	9	0.59 (0.02,16.19)	3.00 (0.10,90.96)	0.78 (0.14,4.51)	0.40 (0.03,6.02)	0.79 (0.23,2.65)	2.47 (0.10,60.16)
	0.39 (0.00,36.58)	0.77 (0.03,21.59)	0.31 (0.01,7.95)	0.23 (0.01,5.07)	1.69 (0.06,46.03)	11	5.06 (0.04,585.51)	1.32 (0.04,49.57)	0.68 (0.01,35.93)	1.33 (0.05,35.46)	4.17 (0.04,389.18)
	0.08 (0.00,7.81)	0.15 (0.00,5.12)	0.06 (0.00,19.31)	0.04 (0.00,1.62)	0.33 (0.01,10.11)	0.20 (0.00,22.88)	19	0.26 (0.01,12.09)	0.13 (0.00,10.43)	0.26 (0.01,9.81)	0.82 (0.01,88.09)
	0.29 (0.01,10.51)	0.58 (0.12,2.78)	0.23 (0.00,30.38)	0.17 (0.03,1.09)	1.28 (0.22,7.34)	0.76 (0.02,28.37)	3.83 (0.08,177.10)	20	0.51 (0.02,11.23)	1.01 (0.18,5.63)	3.15 (0.10,99.16)
	0.57 (0.01,35.65)	1.13 (0.07,17.63)	0.46 (0.00,77.15)	0.33 (0.03,3.93)	2.49 (0.17,37.32)	1.48 (0.03,78.30)	7.47 (0.10,581.81)	1.95 (0.09,42.76)	21	1.96 (0.13,28.60)	6.15 (0.10,378.86)
	0.29 (0.01,8.30)	0.58 (0.19,1.76)	0.23 (0.00,23.57)	0.17 (0.06,0.48)	1.27 (0.38,4.26)	0.75 (0.03,20.07)	3.81 (0.10,142.17)	0.99 (0.18,5.57)	0.51 (0.03,7.43)	31	3.13 (0.12,82.27)
	0.09 (0.00,8.09)	0.18 (0.01,3.96)	0.07 (0.00,19.67)	0.05 (0.00,1.47)	0.40 (0.02,9.86)	0.24 (0.00,22.42)	1.21 (0.01,129.89)	0.32 (0.01,9.98)	0.16 (0.00,10.02)	0.32 (0.01,8.37)	32
	Negative Predictive Value
	1	0.08 (0.00,2.59)	0.01 (0.00,1.22)	0.05 (0.00,1.81)	0.21 (0.01,5.44)	0.02 (0.00,1.57)	0.21 (0.01,8.68)	0.41 (0.01,26.59)	0.30 (0.00,39.49)	0.19 (0.01,6.95)	0.03 (0.00,1.84)
	12.34 (0.39,394.64)	2	0.11 (0.00,4.36)	0.61 (0.13,2.84)	2.57 (0.80,8.27)	0.23 (0.01,4.69)	2.65 (0.33,21.62)	5.06 (0.46,55.46)	3.69 (0.10,140.46)	2.31 (0.59,9.00)	0.41 (0.06,3.09)
	110.53 (0.82,14889.30)	8.96 (0.23,349.98)	3	5.43 (0.20,150.91)	23.04 (0.59,895.66)	2.02 (0.26,15.85)	23.76 (0.41,1369.33)	45.29 (0.63,3279.85)	33.03 (0.31,3564.31)	20.70 (0.58,742.95)	3.71 (0.06,242.74)
	20.35 (0.55,747.71)	1.65 (0.35,7.72)	0.18 (0.01,5.11)	6	4.24 (0.92,19.63)	0.37 (0.03,5.07)	4.37 (0.43,44.53)	8.34 (0.56,124.03)	6.08 (0.23,164.19)	3.81 (1.01,14.41)	0.68 (0.05,8.62)
	4.80 (0.18,125.25)	0.39 (0.12,1.25)	0.04 (0.00,1.69)	0.24 (0.05,1.09)	9	0.09 (0.00,1.81)	1.03 (0.18,5.89)	1.97 (0.15,26.52)	1.43 (0.04,54.32)	0.90 (0.19,4.25)	0.16 (0.02,1.65)
	54.61 (0.64,4677.29)	4.43 (0.21,91.88)	0.49 (0.06,3.87)	2.68 (0.20,36.52)	11.38 (0.55,234.88)	11	11.74 (0.36,385.96)	22.38 (0.52,956.73)	16.32 (0.24,1093.31)	10.23 (0.55,191.50)	1.83 (0.05,69.77)
	4.65 (0.12,187.91)	0.38 (0.05,3.07)	0.04 (0.00,2.43)	0.23 (0.02,2.33)	0.97 (0.17,5.54)	0.09 (0.00,2.80)	19	1.91 (0.08,43.68)	1.39 (0.02,78.29)	0.87 (0.08,9.00)	0.16 (0.01,2.86)
	2.44 (0.04,158.40)	0.20 (0.02,2.17)	0.02 (0.00,1.60)	0.12 (0.01,1.78)	0.51 (0.04,6.86)	0.04 (0.00,1.91)	0.52 (0.02,12.02)	20	0.73 (0.01,51.68)	0.46 (0.04,5.59)	0.08 (0.00,1.87)
	3.35 (0.03,442.12)	0.27 (0.01,10.32)	0.03 (0.00,3.27)	0.16 (0.01,4.44)	0.70 (0.02,26.42)	0.06 (0.00,4.10)	0.72 (0.01,40.50)	1.37 (0.02,97.12)	21	0.63 (0.02,21.90)	0.11 (0.00,7.18)
	5.34 (0.14,198.07)	0.43 (0.11,1.69)	0.05 (0.00,1.73)	0.26 (0.07,0.99)	1.11 (0.24,5.27)	0.10 (0.01,1.83)	1.15 (0.11,11.86)	2.19 (0.18,26.75)	1.60 (0.05,55.78)	31	0.18 (0.02,2.03)
	29.79 (0.54,1636.57)	2.41 (0.32,18.03)	0.27 (0.00,17.63)	1.46 (0.12,18.48)	6.21 (0.61,63.53)	0.55 (0.01,20.76)	6.40 (0.35,117.08)	12.21 (0.54,278.40)	8.90 (0.14,569.45)	5.58 (0.49,63.21)	32
