## Supplementary Table 8 for "Diagnostic Efficacy of Various Imaging Modalities Across Different Stages of Prostate Cancer: A Network Meta-Analysis of Diagnostic Studies"

### Sheet: Sheet1
	Detection Rate
	2	0.29 (0.15,0.58)	1.67 (0.24,11.55)	1.17 (0.57,2.39)	0.50 (0.28,0.88)	1.14 (0.56,2.31)	0.27 (0.10,0.74)	1.26 (0.67,2.36)	0.30 (0.11,0.85)	1.45 (0.72,2.93)	1.27 (0.18,8.73)	8.22 (2.54,26.60)	1.91 (0.63,5.83)	3.08 (0.92,10.26)	1.83 (0.46,7.21)	2.02 (1.20,3.40)	1.67 (1.09,2.54)	1.09 (0.39,3.02)	1.72 (0.90,3.28)
	3.44 (1.74,6.80)	5	5.73 (0.77,42.97)	4.02 (1.67,9.69)	1.71 (0.76,3.83)	3.92 (1.56,9.85)	0.93 (0.28,3.07)	4.32 (1.81,10.34)	1.04 (0.32,3.37)	5.00 (2.24,11.16)	4.35 (0.58,32.42)	28.26 (7.68,103.98)	6.58 (1.84,23.48)	10.59 (2.74,40.90)	6.28 (1.42,27.75)	6.94 (3.37,14.28)	5.73 (2.85,11.53)	3.74 (1.09,12.76)	5.90 (2.40,14.50)
	0.60 (0.09,4.15)	0.17 (0.02,1.31)	8	0.70 (0.09,5.21)	0.30 (0.04,2.15)	0.68 (0.09,5.29)	0.16 (0.02,1.43)	0.75 (0.10,5.59)	0.18 (0.02,1.50)	0.87 (0.12,6.40)	0.76 (0.05,10.94)	4.93 (0.54,44.55)	1.15 (0.13,10.52)	1.85 (0.19,17.74)	1.10 (0.11,11.35)	1.21 (0.17,8.73)	1.00 (0.15,6.61)	0.65 (0.07,5.81)	1.03 (0.14,7.73)
	0.86 (0.42,1.75)	0.25 (0.10,0.60)	1.43 (0.19,10.61)	9	0.43 (0.18,1.00)	0.98 (0.37,2.60)	0.23 (0.07,0.79)	1.08 (0.44,2.66)	0.26 (0.08,0.83)	1.24 (0.65,2.39)	1.08 (0.15,8.02)	7.03 (1.90,25.97)	1.64 (0.45,6.02)	2.64 (0.66,10.48)	1.56 (0.35,7.08)	1.73 (0.75,3.97)	1.43 (0.73,2.81)	0.93 (0.27,3.24)	1.47 (0.58,3.72)
	2.01 (1.13,3.57)	0.58 (0.26,1.31)	3.35 (0.46,24.24)	2.35 (1.00,5.51)	11	2.29 (1.04,5.05)	0.54 (0.18,1.66)	2.53 (1.43,4.46)	0.61 (0.20,1.84)	2.93 (1.28,6.68)	2.55 (0.36,18.26)	16.53 (5.17,52.83)	3.85 (1.25,11.88)	6.20 (1.84,20.88)	3.67 (1.06,12.79)	4.06 (1.96,8.41)	3.35 (1.87,6.02)	2.19 (0.68,7.05)	3.45 (1.55,7.72)
	0.88 (0.43,1.77)	0.25 (0.10,0.64)	1.46 (0.19,11.30)	1.02 (0.38,2.73)	0.44 (0.20,0.96)	12	0.24 (0.09,0.66)	1.10 (0.46,2.64)	0.26 (0.08,0.91)	1.28 (0.49,3.33)	1.11 (0.14,8.53)	7.20 (1.91,27.13)	1.68 (0.53,5.32)	2.70 (0.78,9.35)	1.60 (0.37,7.00)	1.77 (0.75,4.16)	1.46 (0.67,3.20)	0.95 (0.28,3.29)	1.50 (0.59,3.85)
	3.71 (1.35,10.21)	1.08 (0.33,3.58)	6.19 (0.70,54.62)	4.34 (1.27,14.85)	1.84 (0.60,5.66)	4.23 (1.52,11.75)	13	4.66 (1.45,14.97)	1.12 (0.26,4.73)	5.40 (1.59,18.26)	4.70 (0.53,41.26)	30.49 (6.58,141.18)	7.10 (1.68,29.96)	11.43 (2.53,51.73)	6.78 (1.27,36.24)	7.49 (2.42,23.20)	6.19 (2.09,18.28)	4.03 (0.96,16.98)	6.37 (1.93,21.04)
	0.80 (0.42,1.49)	0.23 (0.10,0.55)	1.33 (0.18,9.83)	0.93 (0.38,2.30)	0.40 (0.22,0.70)	0.91 (0.38,2.18)	0.21 (0.07,0.69)	15	0.24 (0.08,0.77)	1.16 (0.48,2.79)	1.01 (0.14,7.43)	6.54 (1.89,22.55)	1.52 (0.46,5.08)	2.45 (0.68,8.88)	1.45 (0.37,5.72)	1.61 (0.74,3.50)	1.33 (0.68,2.58)	0.86 (0.26,2.87)	1.37 (0.61,3.07)
	3.32 (1.17,9.39)	0.96 (0.30,3.13)	5.53 (0.67,45.90)	3.88 (1.20,12.47)	1.65 (0.54,5.01)	3.78 (1.10,12.97)	0.89 (0.21,3.78)	4.17 (1.30,13.32)	18	4.82 (1.53,15.19)	4.20 (0.83,21.34)	27.25 (6.74,110.25)	6.35 (1.42,28.37)	10.22 (2.14,48.86)	6.06 (1.14,32.22)	6.69 (2.20,20.40)	5.53 (2.13,14.35)	3.60 (0.84,15.49)	5.69 (1.76,18.46)
	0.69 (0.34,1.39)	0.20 (0.09,0.45)	1.15 (0.16,8.42)	0.80 (0.42,1.54)	0.34 (0.15,0.78)	0.78 (0.30,2.05)	0.19 (0.05,0.63)	0.86 (0.36,2.09)	0.21 (0.07,0.65)	19	0.87 (0.12,6.36)	5.65 (1.56,20.46)	1.32 (0.36,4.78)	2.12 (0.54,8.31)	1.26 (0.28,5.60)	1.39 (0.62,3.09)	1.15 (0.61,2.17)	0.75 (0.22,2.58)	1.18 (0.47,2.94)
	0.79 (0.11,5.45)	0.23 (0.03,1.71)	1.32 (0.09,19.00)	0.92 (0.12,6.84)	0.39 (0.05,2.82)	0.90 (0.12,6.93)	0.21 (0.02,1.87)	0.99 (0.13,7.33)	0.24 (0.05,1.21)	1.15 (0.16,8.41)	20	6.49 (0.76,55.40)	1.51 (0.17,13.79)	2.43 (0.25,23.25)	1.44 (0.14,14.86)	1.59 (0.22,11.45)	1.32 (0.20,8.68)	0.86 (0.10,7.63)	1.36 (0.18,10.09)
	0.12 (0.04,0.39)	0.04 (0.01,0.13)	0.20 (0.02,1.83)	0.14 (0.04,0.53)	0.06 (0.02,0.19)	0.14 (0.04,0.52)	0.03 (0.01,0.15)	0.15 (0.04,0.53)	0.04 (0.01,0.15)	0.18 (0.05,0.64)	0.15 (0.02,1.31)	21	0.23 (0.05,1.12)	0.37 (0.07,1.92)	0.22 (0.04,1.22)	0.25 (0.07,0.86)	0.20 (0.07,0.63)	0.13 (0.03,0.63)	0.21 (0.06,0.77)
	0.52 (0.17,1.59)	0.15 (0.04,0.54)	0.87 (0.10,7.99)	0.61 (0.17,2.25)	0.26 (0.08,0.80)	0.60 (0.19,1.89)	0.14 (0.03,0.59)	0.66 (0.20,2.19)	0.16 (0.04,0.70)	0.76 (0.21,2.76)	0.66 (0.07,6.03)	4.29 (0.90,20.57)	25	1.61 (0.40,6.56)	0.95 (0.18,5.12)	1.05 (0.31,3.55)	0.87 (0.27,2.77)	0.57 (0.13,2.57)	0.90 (0.25,3.19)
	0.32 (0.10,1.08)	0.09 (0.02,0.36)	0.54 (0.06,5.20)	0.38 (0.10,1.51)	0.16 (0.05,0.54)	0.37 (0.11,1.28)	0.09 (0.02,0.40)	0.41 (0.11,1.48)	0.10 (0.02,0.47)	0.47 (0.12,1.85)	0.41 (0.04,3.92)	2.67 (0.52,13.63)	0.62 (0.15,2.53)	26	0.59 (0.10,3.38)	0.65 (0.18,2.40)	0.54 (0.16,1.88)	0.35 (0.07,1.71)	0.56 (0.14,2.15)
	0.55 (0.14,2.16)	0.16 (0.04,0.70)	0.91 (0.09,9.46)	0.64 (0.14,2.90)	0.27 (0.08,0.95)	0.62 (0.14,2.73)	0.15 (0.03,0.79)	0.69 (0.17,2.71)	0.17 (0.03,0.88)	0.80 (0.18,3.55)	0.69 (0.07,7.13)	4.50 (0.82,24.73)	1.05 (0.20,5.62)	1.69 (0.30,9.62)	27	1.10 (0.26,4.68)	0.91 (0.23,3.62)	0.59 (0.11,3.29)	0.94 (0.21,4.14)
	0.50 (0.29,0.83)	0.14 (0.07,0.30)	0.83 (0.11,5.96)	0.58 (0.25,1.33)	0.25 (0.12,0.51)	0.57 (0.24,1.33)	0.13 (0.04,0.41)	0.62 (0.29,1.36)	0.15 (0.05,0.46)	0.72 (0.32,1.61)	0.63 (0.09,4.50)	4.07 (1.17,14.18)	0.95 (0.28,3.20)	1.53 (0.42,5.59)	0.91 (0.21,3.84)	30	0.83 (0.46,1.48)	0.54 (0.17,1.69)	0.85 (0.40,1.83)
	0.60 (0.39,0.91)	0.17 (0.09,0.35)	1.00 (0.15,6.61)	0.70 (0.36,1.38)	0.30 (0.17,0.54)	0.68 (0.31,1.50)	0.16 (0.05,0.48)	0.75 (0.39,1.47)	0.18 (0.07,0.47)	0.87 (0.46,1.65)	0.76 (0.12,5.00)	4.93 (1.59,15.27)	1.15 (0.36,3.65)	1.85 (0.53,6.41)	1.10 (0.28,4.34)	1.21 (0.68,2.16)	31	0.65 (0.22,1.97)	1.03 (0.51,2.08)
	0.92 (0.33,2.56)	0.27 (0.08,0.91)	1.53 (0.17,13.69)	1.08 (0.31,3.75)	0.46 (0.14,1.48)	1.05 (0.30,3.63)	0.25 (0.06,1.05)	1.16 (0.35,3.84)	0.28 (0.06,1.19)	1.34 (0.39,4.62)	1.16 (0.13,10.35)	7.56 (1.60,35.86)	1.76 (0.39,7.98)	2.84 (0.59,13.74)	1.68 (0.30,9.30)	1.86 (0.59,5.85)	1.53 (0.51,4.63)	32	1.58 (0.47,5.29)
	0.58 (0.30,1.11)	0.17 (0.07,0.42)	0.97 (0.13,7.30)	0.68 (0.27,1.72)	0.29 (0.13,0.65)	0.66 (0.26,1.70)	0.16 (0.05,0.52)	0.73 (0.33,1.65)	0.18 (0.05,0.57)	0.85 (0.34,2.11)	0.74 (0.10,5.48)	4.79 (1.30,17.69)	1.11 (0.31,3.97)	1.79 (0.47,6.91)	1.06 (0.24,4.69)	1.18 (0.55,2.52)	0.97 (0.48,1.97)	0.63 (0.19,2.12)	37
