## Supplementary Table 9 for "Diagnostic Efficacy of Various Imaging Modalities Across Different Stages of Prostate Cancer: A Network Meta-Analysis of Diagnostic Studies"

### Sheet: Sheet1
	Radioactive Tracers Detection rate
	68Ga-PSMA-11	0.96 (0.50,1.83)	5.11 (1.79,14.58)	0.59 (0.32,1.10)	0.72 (0.34,1.50)	1.00 (0.17,5.95)	0.52 (0.27,1.02)	0.35 (0.21,0.59)	0.81 (0.15,4.36)	0.19 (0.09,0.41)	1.16 (0.46,2.96)	1.29 (0.39,4.27)	0.22 (0.10,0.50)	0.53 (0.33,0.86)
	1.04 (0.55,1.99)	18F-DCFPyL	5.33 (1.68,16.95)	0.61 (0.25,1.51)	0.75 (0.33,1.70)	1.04 (0.16,6.95)	0.54 (0.21,1.39)	0.37 (0.23,0.59)	0.85 (0.14,5.13)	0.20 (0.07,0.55)	1.21 (0.46,3.16)	1.35 (0.41,4.40)	0.23 (0.09,0.59)	0.56 (0.29,1.05)
	0.20 (0.07,0.56)	0.19 (0.06,0.60)	18F-PSMA-1007	0.12 (0.03,0.39)	0.14 (0.04,0.49)	0.20 (0.02,1.55)	0.10 (0.03,0.36)	0.07 (0.02,0.20)	0.16 (0.02,1.12)	0.04 (0.01,0.13)	0.23 (0.06,0.87)	0.25 (0.06,1.16)	0.04 (0.01,0.16)	0.10 (0.03,0.32)
	1.70 (0.91,3.17)	1.63 (0.66,3.99)	8.68 (2.56,29.43)	18F-Fluciclovine	1.22 (0.47,3.20)	1.70 (0.26,11.24)	0.89 (0.50,1.58)	0.60 (0.27,1.34)	1.38 (0.23,8.28)	0.33 (0.12,0.87)	1.97 (0.64,6.07)	2.20 (0.57,8.46)	0.38 (0.14,1.04)	0.91 (0.41,1.99)
	1.39 (0.67,2.91)	1.33 (0.59,3.03)	7.12 (2.04,24.87)	0.82 (0.31,2.15)	68Ga-RM2	1.39 (0.20,9.58)	0.73 (0.27,1.97)	0.49 (0.22,1.07)	1.13 (0.18,7.08)	0.27 (0.09,0.77)	1.62 (0.53,4.89)	1.80 (0.48,6.83)	0.31 (0.11,0.87)	0.74 (0.35,1.59)
	1.00 (0.17,5.95)	0.96 (0.14,6.38)	5.11 (0.65,40.41)	0.59 (0.09,3.89)	0.72 (0.10,4.94)	11C-acetate	0.52 (0.08,3.51)	0.35 (0.06,2.25)	0.81 (0.07,9.41)	0.19 (0.03,1.34)	1.16 (0.16,8.69)	1.29 (0.15,11.06)	0.22 (0.03,1.58)	0.53 (0.08,3.38)
	1.92 (0.98,3.76)	1.84 (0.72,4.67)	9.79 (2.81,34.11)	1.13 (0.63,2.00)	1.38 (0.51,3.73)	1.92 (0.28,12.88)	11C-choline	0.67 (0.29,1.57)	1.56 (0.26,9.49)	0.37 (0.14,1.02)	2.22 (0.70,7.04)	2.48 (0.63,9.77)	0.43 (0.15,1.21)	1.02 (0.45,2.33)
	2.84 (1.70,4.74)	2.72 (1.68,4.40)	14.51 (4.94,42.62)	1.67 (0.75,3.74)	2.04 (0.93,4.46)	2.84 (0.44,18.15)	1.48 (0.64,3.46)	18F-Choline	2.31 (0.40,13.32)	0.55 (0.22,1.36)	3.30 (1.42,7.64)	3.67 (1.25,10.81)	0.64 (0.28,1.44)	1.51 (0.94,2.43)
	1.23 (0.23,6.61)	1.18 (0.19,7.14)	6.29 (0.90,44.16)	0.72 (0.12,4.34)	0.88 (0.14,5.53)	1.23 (0.11,14.26)	0.64 (0.11,3.92)	0.43 (0.08,2.50)	18F-NaF	0.24 (0.05,1.07)	1.43 (0.21,9.74)	1.59 (0.20,12.48)	0.28 (0.04,1.75)	0.66 (0.11,3.76)
	5.17 (2.43,11.00)	4.95 (1.83,13.38)	26.39 (7.61,91.56)	3.04 (1.14,8.08)	3.71 (1.29,10.64)	5.17 (0.75,35.83)	2.70 (0.98,7.39)	1.82 (0.74,4.50)	4.20 (0.94,18.83)	18F-FDG	6.00 (1.81,19.83)	6.68 (1.63,27.35)	1.16 (0.40,3.41)	2.76 (1.13,6.71)
	0.86 (0.34,2.19)	0.83 (0.32,2.15)	4.40 (1.15,16.90)	0.51 (0.16,1.56)	0.62 (0.20,1.87)	0.86 (0.12,6.45)	0.45 (0.14,1.42)	0.30 (0.13,0.70)	0.70 (0.10,4.77)	0.17 (0.05,0.55)	64CuCl2	1.11 (0.28,4.37)	0.19 (0.06,0.60)	0.46 (0.19,1.10)
	0.77 (0.23,2.55)	0.74 (0.23,2.41)	3.95 (0.86,18.14)	0.45 (0.12,1.75)	0.55 (0.15,2.10)	0.77 (0.09,6.61)	0.40 (0.10,1.59)	0.27 (0.09,0.80)	0.63 (0.08,4.92)	0.15 (0.04,0.61)	0.90 (0.23,3.52)	64Cu-PSMA-617	0.17 (0.05,0.67)	0.41 (0.13,1.34)
	4.45 (2.02,9.82)	4.26 (1.70,10.73)	22.73 (6.29,82.22)	2.62 (0.96,7.15)	3.19 (1.15,8.90)	4.45 (0.63,31.29)	2.32 (0.82,6.54)	1.57 (0.70,3.53)	3.62 (0.57,22.93)	0.86 (0.29,2.53)	5.17 (1.68,15.89)	5.76 (1.49,22.20)	CT	2.37 (1.08,5.20)
	1.88 (1.16,3.03)	1.80 (0.95,3.40)	9.58 (3.16,29.00)	1.10 (0.50,2.42)	1.35 (0.63,2.88)	1.88 (0.30,11.88)	0.98 (0.43,2.24)	0.66 (0.41,1.06)	1.52 (0.27,8.72)	0.36 (0.15,0.88)	2.18 (0.91,5.22)	2.43 (0.75,7.88)	0.42 (0.19,0.92)	mpMRI
