## Supplementary material for "Diagnostic Efficacy of Various Imaging Modalities Across Different Stages of Prostate Cancer: A Network Meta-Analysis of Diagnostic Studies": Table 1

### Sheet: Sheet1
	No.	Pubmed Search Strategy	Number
	#1	(((Prostat*[MeSH Terms]) OR (Prostatic Neoplasm[All Fields])) OR (Prostat* Cancer[All Fields])) OR (prostat* carcinoma[All Fields])	237061
	#2	("initiation stage"[All Fields]) OR("Early-phase"[All Fields]) OR("early stage"[All Fields]) OR("early detection"[All Fields]) OR ("early diagnosis"[All Fields])	397346
	#3	#1 AND #2	9141
	#4	("lymph node metastasis"[All Fields]) OR ("lymphatic spread"[All Fields]) OR ("nodal metastasis"[All Fields]) OR ("regional lymph node involvement"[All Fields]) OR ("lymph node staging"[All Fields]) OR ("lymphogen metastasis"[All Fields]) OR ("lymphatic dissemination"[All Fields]) OR ("lymphatic metastasis"[All Fields]) OR ("lymphati*"[All Fields])	201335
	#5	#1 AND #4	5695
	#6	("bone metastasis"[All Fields]) OR ("skeletal metastasis"[All Fields]) OR ("osseous metastasis"[All Fields]) OR ("bone involvement"[All Fields]) OR ("bone spread"[All Fields]) OR ("bone stage"[All Fields])	14270
	#7	#1 AND #6	3007
	#8	("biochemical recurrence"[All Fields]) OR ("PSA recurrence"[All Fields]) OR ("biochemical relapse"[All Fields]) OR ("PSA relapse"[All Fields]) OR ("biochemical failure"[All Fields]) OR ("PSA failure"[All Fields]) OR ("recurrent prostate cancer"[All Fields])	11015
	#9	#1 AND #8	10727
	#10	("digital rectal examination"[All Fields]) OR ("DRE"[All Fields]) OR ("rectal palpation"[All Fields]) OR ("prostate examination"[All Fields]) OR ("prostate palpation"[All Fields])	8389
	#11	("multi-parametric MRI"[All Fields]) OR ("mpMRI"[All Fields]) OR ("multi-parametric magnetic resonance imaging"[All Fields]) OR ("multiparametric MRI"[All Fields]) OR ("multi-parametric MR imaging"[All Fields]) OR ("multi-parametric MR scanning"[All Fields])	5040
	#12	("PSMA imaging"[All Fields]) OR ("PSMA PET/CT"[All Fields]) OR ("prostate-specific membrane antigen"[All Fields]) OR ("PSMA-targeted imaging"[All Fields]) OR ("PSMA-targeted therapy"[All Fields]) OR ("PSMA radioligand therapy"[All Fields])	5463
	#13	("positron emission tomography"[All Fields]) OR ("PET imaging"[All Fields]) OR ("PET scan"[All Fields]) OR ("PET/CT"[All Fields]) OR ("PET/MRI"[All Fields]) OR ("PET tracer"[All Fields])	135931
	#14	("magnetic resonance elastography"[All Fields] OR "MRE") OR ("magnetic resonance spectroscopy imaging"[All Fields] OR "MRSI")	5564
	#15	("bone scan"[All Fields] OR "bone imaging"[All Fields] OR "bone scintigraphy"[All Fields] OR "bone scintigram"[All Fields])	13126
	#16	("computed tomography"[All Fields] OR "CT scan"[All Fields] OR "CT imaging"[All Fields] OR "computed axial tomography"[All Fields])	711499
	#17	#10 OR #11 OR #12 OR #13 OR #14 OR #15 OR #16	813275
	#18	#17 AND #3	1422
	#19	#17 AND #5	1130
	#20	#17 AND #7	712
	#21	#17 AND #9	2118
	CIM = conventional imaging modality; Ref. = reference standard (numbers indicate the number of pelvic lymph nodes removed for PLND/ePLND); RP = radical prostatectomy; CRS = composite reference standard; CLx = clinical; BCx = biochemical; Hx = histopathology; RDx = radiological; TI = time interval between PSMA-PET and CIM; R = Retrospective; P = Prospective; SC = single-centre; MC = multicentre; R…
	No.	Cochrane Search Strategy	Number
	#1	(prostat*) OR (Prostat* Cancer) OR (prostat* carcinoma) OR [mh "Prostatic Neoplasms"]	30031
	#2	(initiation stage) OR (Early-phase) OR (early stage) OR (early detection) OR (early diagnosis)	55766
	#3	#1 AND #2	1784
	#4	(lymph node metastasis) OR (lymphatic spread) OR (nodal metastasis) OR (regional lymph node involvement) OR (lymph node staging) OR (lymphogen metastasis) OR (lymphatic dissemination) OR (lymphatic metastasis) OR (lymphati*)	13405
	#5	#1 AND #4	902
	#6	(bone metastasis) OR (skeletal metastasis) OR (osseous metastasis) OR (bone involvement) OR (bone spread) OR (bone stage)	11815
	#7	#1 AND #6	1655
	#8	(biochemical recurrence) OR (PSA recurrence) OR (biochemical relapse) OR (PSA relapse) OR (biochemical failure) OR (PSA failure) OR (recurrent prostate cancer)	6105
	#9	#1 AND #8	2709
	#10	(digital rectal examination) OR (DRE) OR (rectal palpation) OR (prostate examination) OR (prostate palpation)	2058
	#11	(MRI, Multiparametric):ab,ti,kw OR(MRIs, Multiparametric):ab,ti,kw OR(Multiparametric MRIs):ab,ti,kw OR(mp-MRI):ab,ti,kw OR [mh "Multiparametric Magnetic Resonance Imaging"] OR (multi-parametric MRI) OR (mpMRI) OR (multi-parametric magnetic resonance imaging) OR (multiparametric MRI) OR (multi-parametric MR imaging) OR (multi-parametric MR scanning) OR (Multiparametric Magnetic Resonance Imaging)	643
	#12	(PSMA imaging) OR (PSMA PET-CT) OR (prostate-specific membrane antigen) OR (PSMA-targeted imaging) OR (PSMA-targeted therapy) OR (PSMA radioligand therapy) OR (prostate specific membrane antigen) OR (PSMA)	668
	#13	(positron emission tomography) OR (PET imaging) OR (PET scan) OR (PET-CT) OR (PET-MRI) OR (PET tracer) OR (Positron-Emission Tomography Imaging*) OR (Tomography Imaging, Positron-Emission)	8863
	#14	(magnetic resonance elastography) OR (MRE) OR (magnetic resonance spectroscopy imaging) OR (MRSI)	1663
	#15	(bone scan) OR (bone imaging) OR (bone scintigraphy) OR (bone scintigram)	11832
	#16	(computed tomography) OR (CT scan) OR (CT imaging) OR (computed axial tomography)	43491
	#17	#10 OR #11 OR #12 OR #13 OR #14 OR #15 OR #16	58392
	#18	#17 AND #3	344
	#19	#17 AND #5	301
	#20	#17 AND #7	556
	#21	#17 AND #9	618
	No.	Embase Search Strategy	Number
	#1	'prostat*' OR 'prostatic neoplasm'/exp OR 'prostatic neoplasm' OR 'prostat* cancer' OR 'prostat* carcinoma'	480373
	#2	'initiation stage' OR 'early-phase' OR 'early stage'/exp OR 'early stage' OR 'early detection'/exp OR 'early detection' OR 'early diagnosis'/exp OR 'early diagnosis'	552229
	#3	#1 AND #2	14298
	#4	lymph node metastasis' OR 'lymphatic spread' OR 'nodal metastasis' OR 'regional lymph node involvement' OR 'lymph node staging' OR 'lymphogen metastasis' OR 'lymphatic dissemination' OR 'lymphatic metastasis' OR 'lymphati*'	409878
	#5	#1 AND #4	15586
	#6	bone metastasis' OR 'skeletal metastasis' OR 'osseous metastasis' OR 'bone involvement' OR 'bone spread' OR 'bone stage'	66517
	#7	#1 AND #6	17415
	#8	biochemical recurrence' OR 'psa recurrence' OR 'biochemical relapse' OR 'psa relapse' OR 'biochemical failure' OR 'psa failure' OR 'recurrent prostate cancer'	22999
	#9	#1 AND #8	22310
	#10	digital rectal examination' OR 'dre' OR 'rectal palpation' OR 'prostate examination' OR 'prostate palpation'	20186
	#11	mri, multiparametric' OR 'mris, multiparametric' OR 'multiparametric mris' OR 'mp-mri' OR 'multiparametric magnetic resonance imaging' OR 'multi-parametric mri' OR 'mpmri' OR 'multi-parametric magnetic resonance imaging' OR 'multiparametric mri' OR 'multi-parametric mr imaging' OR 'multi-parametric mr scanning'	13001
	#12	psma imaging' OR 'psma pet-ct' OR 'prostate-specific membrane antigen' OR 'psma-targeted imaging' OR 'psma-targeted therapy' OR 'psma radioligand therapy' OR 'prostate specific membrane antigen' OR 'psma'	15727
	#13	positron emission tomography' OR 'pet imaging' OR 'pet scan' OR 'pet-ct' OR 'pet-mri' OR 'pet tracer' OR 'positron-emission tomography imaging*' OR 'tomography imaging, positron-emission'	297431
	#14	magnetic resonance elastography' OR 'mre' OR 'magnetic resonance spectroscopy imaging' OR 'mrsi'	10176
	#15	bone scan' OR 'bone imaging' OR 'bone scintigraphy' OR 'bone scintigram'	20978
	#16	computed tomography' OR 'ct scan' OR 'ct imaging' OR 'computed axial tomography'	801804
	#17	#10 OR #11 OR #12 OR #13 OR #14 OR #15 OR #16	1025040
	#18	#17 AND #3	2712
	#19	#17 AND #5	3914
	#20	#17 AND #7	5256
	#21	#17 AND #9	5827
