## Supplementary material for "Diagnostic Efficacy of Various Imaging Modalities Across Different Stages of Prostate Cancer: A Network Meta-Analysis of Diagnostic Studies": Table 2

### Sheet: Sheet1
	Molecular Probes	MRI	mpMRI	SPECT/CT	PET/CT	PET/MRI	PET	CT	BS	SPECT
	-	1	2
	99mTc-MDP			3
	99mTc-PSMA			4				5	6	7
	11C-acetate				8
	11C-choline				9	10
	18F-choline				11	12	13
	18F-DCFBC						14
	18F-DCFPyL				15	16	17
	18F-FDG				18
	18F-Fluciclovine				19
	18F-NaF				20
	18F-PSMA-1007				21	22
	18F-rhPSMA-7				23	24
	64CuCl2				25	26
	64Cu-PSMA-617				27
	68Ga-NeoB					28
	68Ga-P16-093				29
	68Ga-PSMA-11				31	30	32
	68Ga-PSMA-617				33
	68Ga-PSMA-I/T				34
	68Ga-PSMA-R2					35
	68Ga-RM2				36	37
	Image 01	MRI	Magnetic Resonance Imaging
	Image 02	mpMRI	Multi-Parameter Magnetic Resonance Imaging
	Image 03	99mTc-MDP SPECT/CT	Technetium-99m Methylene Diphosphonate Single-Photon Emission Computed Tomography/Computed Tomography
	Image 04	99mTc-PSMA SPECT/CT	99mTc-Prostate Specific Membrane Antigen-Single-Photon Emission Computed Tomography/Computed Tomography
	Image 05	CT	Computed Tomography
	Image 06	BS	Bone Scintigraphy
	Image 07	99mTc-MDP SPECT	Technetium-99m Methylene Diphosphonate Single-Photon Emission Computed Tomography
	Image 08	11C-acetate PET/CT	11C-acetate Positron Emission Tomography/Computed Tomography
	Image 09	11C-choline PET/CT	11C-choline Positron Emission Tomography/Computed Tomography
	Image 10	11C-choline PET/MRI	11C-choline Positron Emission Tomography/Magnetic Resonance Imaging
	Image 11	18F-choline PET/CT	18F-choline (FCH) Positron Emission Tomography/Computed Tomography
	Image 12	18F-Choline PET/MRI	18F-choline Positron Emission Tomography/Magnetic Resonance Imaging
	Image 13	18F-Choline PET	18F-choline Positron Emission Tomography
	Image 14	18F-DCFBC PET/CT	N-[N-[(S)-1,3-dicarboxypropyl]carbamoyl]-4-18F-fluorobenzyl-L-cysteine positron emission tomography/Computed Tomography
	Image 15	18F-DCFPyL PET/CT	2-(3-{1-carboxy-5-[(6-18F-fluoropyridine-3-carbonyl)-amino]-pentyl}-ureido)-pentanedioic acid Positron Emission Tomography/Computed Tomography
	Image 16	18F-DCFPyL PET/MRI	2-(3-{1-carboxy-5-[(6-18F-fluoropyridine-3-carbonyl)-amino]-pentyl}-ureido)-pentanedioic acid Positron Emission Tomography/Magnetic Resonance Imaging
	Image 17	18F-DCFPyL PET	2-(3-{1-carboxy-5-[(6-18F-fluoropyridine-3-carbonyl)-amino]-pentyl}-ureido)-pentanedioic acid Positron Emission Tomography
	Image 18	18F-FDG PET/CT	18F-FDG Positron Emission Tomography/Computed Tomography
	Image 19	18F-Fluciclovine PET/CT	Anti-1-amino-3-[18F]fluorocyclobutane-1-carboxylic acid (FACBC fluciclovine) Positron Emission Tomography/Computed Tomography
	Image 20	18F-NaF PET/CT	18F-NaF Positron Emission Tomography/Computed Tomography
	Image 21	18F-PSMA-1007 PET/CT	Fluorine-18-Prostate-specific Membrane Antigen-1007 Positron Emission Tomography/Computed Tomography
	Image 22	18F-PSMA-1007 PET/MRI	Fluorine-18-Prostate-specific Membrane Antigen-1007 Positron Emission Tomography/Magnetic Resonance Imaging
	Image 23	18F-rhPSMA-7 PET/CT	18F-Radiohybrid Prostate-specific Membrane Antigen-7 Positron Emission Tomography
	Image 24	18F-rhPSMA-7 PET/MRI	18F-Radiohybrid Prostate-specific Membrane Antigen-7 Positron Emission Tomography/Magnetic Resonance Imaging
	Image 25	64CuCl2 PET/CT	64CuCl2 Positron Emission Tomography/Computed Tomography
	Image 26	64CuCl2 PET/MRI	64CuCl2 Positron Emission Tomography/Magnetic Resonance Imaging
	Image 27	64Cu-PSMA-617 PET/CT	64Cu Prostate-specific Membrane Antigen-617 Positron Emission Tomography/Computed Tomography
	Image 28	68Ga-NeoB PET/MRI	Gallium-68-NeoB Positron Emission Tomography/Magnetic Resonance Imaging
	Image 29	68Ga-P16-093 PET/CT	Gallium-68-P16-093 positron emission tomography/Computed Tomography
	Image 30	68Ga-PSMA-11 PET/MRI	Gallium-68 Prostate-specific Membrane Antigen-11 Positron Emission Tomography/Magnetic Resonance Imaging
	Image 31	68Ga-PSMA-11 PET/CT	Gallium-68 Prostate-specific Membrane Antigen-11 Positron Emission Tomography/Computed Tomography
	Image 32	68Ga-PSMA-11 PET	Gallium-68 Prostate-specific Membrane Antigen-11 Positron Emission Tomography
	Image 33	68Ga-PSMA-617 PET/CT	Gallium-68 Prostate-specific Membrane Antigen-617 Positron Emission Tomography/Computed Tomography
	Image 34	68Ga-PSMA-I/T PET/CT	Gallium-68-DOTAGA-(3-iodo-y)fk(Sub-KuE) positron emission tomography/Computed Tomography
	Image 35	68Ga-PSMA-R2 PET/MRI	Gallium-68-PSMA-R2 Positron Emission Tomography/Magnetic Resonance Imaging
	Image 36	68Ga-RM2 PET/CT	Gallium-68 RM2 Positron Emission Tomography/Computed Tomography
	Image 37	68Ga-RM2 PET/MRI	Gallium-68 RM2 Positron Emission Tomography/Magnetic Resonance Imaging
